# Analysis of feature influence on Covid-19 Death Rate Per Country Using a Novel Orthogonalization Technique

**DOI:** 10.1101/2021.07.02.21259929

**Authors:** Gaston Gonnet, John Stewart, Joseph Lafleur, Stephen Keith, Mark McLellan, David Jiang-Gorsline, Tim Snider

## Abstract

We have developed a new technique of Feature Importance, a topic of machine learning, to analyze the possible causes of the Covid-19 pandemic based on country data. This new approach works well even when there are many more features than countries and is not affected by high correlation of features. It is inspired by the Gram-Schmidt orthogonalization procedure from linear algebra. We study the number of deaths, which is more reliable than the number of cases at the onset of the pandemic, during Apr/May 2020. This is while countries started taking measures, so more light will be shed on the root causes of the pandemic rather than on its handling.

The analysis is done against a comprehensive list of roughly 3,200 features. We find that globalization is the main contributing cause, followed by calcium intake, economic factors, environmental factors, preventative measures, and others. This analysis was done for 20 different dates and shows that some factors, like calcium, phase in or out over time. We also compute row explainability, i.e. for every country, how much each feature explains the death rate. Finally we also study a series of conditions, e.g. comorbidities, immunization, etc. which have been proposed to explain the pandemic and place them in their proper context. While there are many caveats to this analysis, we believe it sheds light on the possible causes of the Covid-19 pandemic.

**One-Sentence Summary:** We use a novel feature importance technique to find that globalization, followed by calcium intake, economic factors, environmental factors, and some aspects of societal quality are the main country-level data that explain early Covid-19 death rates.
