## Supplementary material for "Analysis of feature influence on Covid-19 Death Rate Per Country Using a Novel Orthogonalization Technique": Feature list for blood groups

Attribute name	number	minimum	maximum	average	standard	number of	Entropy	data
	of ?				deviation	unique values		importance
WIK Blood O pos (% of pop)	67	26.63	85.5	40.78	11.09	76	6.0456	1.37
WIK Blood A pos (% of pop)	67	8.7	46.3	30.07	6.824	69	5.8472	1.97
WIK Blood B pos (% of pop)	67	2.28	38.14	15.25	7.611	74	5.944	4.2
WIK Blood AB pos (% of pop)	67	0.5	16.85	4.619	2.518	59	5.475	1.19
WIK Blood O neg (% of pop)	67	0.1	9	4.049	2.523	55	5.2976	3.83
WIK Blood A neg (% of pop)	67	0.1	8	3.463	2.612	47	4.9539	3.63
WIK Blood B neg (% of pop)	67	0.01	3.57	1.337	0.9002	39	4.5203	2.37
WIK Blood AB neg (% of pop)	67	0.01	1.2	0.516	0.3936	26	3.8923	3.42
