## Supplementary material for "Analysis of feature influence on Covid-19 Death Rate Per Country Using a Novel Orthogonalization Technique": Feature list for calcium

Attribute name	number	minimum	maximum	average	standard	number of	Entropy	data
	of ?				deviation	unique values		importance
GDD_Calcium mg/d_F	2	364.671	1381.16	664.5	186.6	166	7.375	3.76
GDD_Calcium mg/d_F_Adult	2	358.69	1347.91	647	179.5	166	7.375	5.2
GDD_Calcium mg/d_F_Adult_HighEd	2	375.469	1402.34	678.1	181	166	7.375	2.98
GDD_Calcium mg/d_F_Adult_LowEd	2	359.266	1395.01	635.3	173.3	166	7.375	4.36
GDD_Calcium mg/d_F_Adult_MidEd	2	353.27	1296.01	640.2	175	166	7.375	3.28
GDD_Calcium mg/d_F_Adult_Rural	2	349.373	1309.78	644.8	182.9	166	7.375	5.78
GDD_Calcium mg/d_F_Adult_Rural_HighEd	2	365.679	1362.49	675.8	184.8	166	7.375	3.71
GDD_Calcium mg/d_F_Adult_Rural_LowEd	2	350.003	1355.61	632.8	175.6	166	7.375	3.36
GDD_Calcium mg/d_F_Adult_Rural_MidEd	2	343.99	1259.35	638.1	179	166	7.375	3.85
GDD_Calcium mg/d_F_Child	2	371.167	1458.57	711.4	225	166	7.375	3.25
GDD_Calcium mg/d_F_Child_HighEd	2	388.343	1509.38	745	226.9	166	7.375	3.95
GDD_Calcium mg/d_F_Child_LowEd	2	371.89	1502.07	697.6	215.1	166	7.375	3.98
GDD_Calcium mg/d_F_Child_MidEd	2	365.401	1438.65	703.6	219.6	166	7.375	5.49
GDD_Calcium mg/d_F_Child_Rural	2	361.39	1492.56	709.1	229.5	166	7.375	4.45
GDD_Calcium mg/d_F_Child_Rural_HighEd	2	378.081	1539	742.8	232	166	7.375	5.64
GDD_Calcium mg/d_F_Child_Rural_LowEd	2	362.045	1459.98	695.1	218.6	166	7.375	3.3
GDD_Calcium mg/d_F_Child_Rural_MidEd	2	355.864	1472.15	701.6	224.6	166	7.375	4.05
GDD_Calcium mg/d_F_HighEd	2	381.641	1436.82	696.3	187.7	166	7.375	3.75
GDD_Calcium mg/d_F_LowEd	2	365.318	1429.5	652.3	179.8	166	7.375	3.89
GDD_Calcium mg/d_F_MidEd	2	359.086	1327.96	657.4	181.5	166	7.375	3.18
GDD_Calcium mg/d_F_Rural	2	355.134	1342.12	662.2	190	166	7.375	6.03
GDD_Calcium mg/d_F_Rural_HighEd	2	371.625	1396.04	693.9	191.6	166	7.375	3.59
GDD_Calcium mg/d_F_Rural_LowEd	2	355.776	1389.24	649.7	182.2	166	7.375	3.97
GDD_Calcium mg/d_F_Rural_MidEd	2	349.682	1290.36	655.2	185.6	166	7.375	3.37
GDD_Calcium mg/d_M	2	360.519	1220.22	632.7	168.4	166	7.375	3.6
GDD_Calcium mg/d_MF	2	362.605	1301.08	648.8	176.9	166	7.375	4.08
GDD_Calcium mg/d_MF_Adult	2	356.537	1269.61	631.3	170.7	166	7.375	4.72
GDD_Calcium mg/d_MF_Adult_HighEd	2	373.059	1320.75	661.7	172.3	166	7.375	4.25
GDD_Calcium mg/d_MF_Adult_LowEd	2	357.102	1313.72	619.9	164.9	166	7.375	4.16
GDD_Calcium mg/d_MF_Adult_MidEd	2	351.204	1220.98	624.6	166.6	166	7.375	5.89
GDD_Calcium mg/d_MF_Adult_Rural	2	347.194	1233.8	629	174	166	7.375	6.41
GDD_Calcium mg/d_MF_Adult_Rural_HighEd	2	363.247	1283.39	659.4	176.1	166	7.375	3.57
GDD_Calcium mg/d_MF_Adult_Rural_LowEd	2	347.808	1276.56	617.4	167.1	166	7.375	3.71
GDD_Calcium mg/d_MF_Adult_Rural_MidEd	2	341.905	1186.65	622.6	170.5	166	7.375	3.76
GDD_Calcium mg/d_MF_Child	2	368.862	1364.68	692.5	211.3	166	7.375	3.05
GDD_Calcium mg/d_MF_Child_HighEd	2	386.021	1419.26	725.4	212.9	166	7.375	6.04
GDD_Calcium mg/d_MF_Child_LowEd	2	369.483	1412.16	679.3	202	166	7.375	4.01
GDD_Calcium mg/d_MF_Child_MidEd	2	363.268	1340.86	685.1	206.3	166	7.375	6.46
GDD_Calcium mg/d_MF_Child_Rural	2	359.142	1391.01	690.3	215.6	166	7.375	3.58
GDD_Calcium mg/d_MF_Child_Rural_HighEd	2	375.759	1434.25	723.1	217.7	166	7.375	3.66
GDD_Calcium mg/d_MF_Child_Rural_LowEd	2	359.725	1372.42	676.8	205.4	166	7.375	3.59
GDD_Calcium mg/d_MF_Child_Rural_MidEd	2	353.756	1372.17	683.1	211.1	166	7.375	5.73
GDD_Calcium mg/d_MF_HighEd	2	379.441	1353.36	679.9	178	166	7.375	3.6
GDD_Calcium mg/d_MF_LowEd	2	363.198	1346.3	637	170.5	166	7.375	3.77
GDD_Calcium mg/d_MF_MidEd	2	357.144	1251.26	641.9	172.2	166	7.375	3.95
GDD_Calcium mg/d_MF_Rural	2	353.076	1264.4	646.5	180.3	166	7.375	3.56
GDD_Calcium mg/d_MF_Rural_HighEd	2	369.407	1315.06	677.6	181.9	166	7.375	3.58
GDD_Calcium mg/d_MF_Rural_LowEd	2	353.675	1308.29	634.4	172.8	166	7.375	3.95
GDD_Calcium mg/d_MF_Rural_MidEd	2	347.74	1216.06	639.8	176.2	166	7.375	4
GDD_Calcium mg/d_M_Adult	2	354.25	1188.43	614.7	163.1	166	7.375	3.99
GDD_Calcium mg/d_M_Adult_HighEd	2	370.497	1236.15	644.5	165	166	7.375	5.35
GDD_Calcium mg/d_M_Adult_LowEd	2	354.803	1229.42	603.7	157.6	166	7.375	3.92
GDD_Calcium mg/d_M_Adult_MidEd	2	349.009	1143.17	608.3	159.4	166	7.375	6.27
GDD_Calcium mg/d_M_Adult_Rural	2	344.878	1155.02	612.5	166.2	166	7.375	3.55
GDD_Calcium mg/d_M_Adult_Rural_HighEd	2	360.662	1201.38	642.2	168.7	166	7.375	3.67
GDD_Calcium mg/d_M_Adult_Rural_LowEd	2	345.475	1194.59	601.3	159.7	166	7.375	4.86
GDD_Calcium mg/d_M_Adult_Rural_MidEd	2	339.69	1111.26	606.3	163.2	166	7.375	7.13
GDD_Calcium mg/d_M_Child	2	366.655	1281.96	674.7	199.9	166	7.375	6
GDD_Calcium mg/d_M_Child_HighEd	2	383.797	1333.03	706.7	201.3	166	7.375	5.75
GDD_Calcium mg/d_M_Child_LowEd	2	367.178	1326.13	662	191.2	166	7.375	4.85
GDD_Calcium mg/d_M_Child_MidEd	2	361.225	1248.71	667.4	195.2	166	7.375	4.51
GDD_Calcium mg/d_M_Child_Rural	2	356.99	1294.78	672.5	204	166	7.375	6.19
GDD_Calcium mg/d_M_Child_Rural_HighEd	2	373.535	1334.99	704.5	205.9	166	7.375	4.19
GDD_Calcium mg/d_M_Child_Rural_LowEd	2	357.502	1288.64	659.5	194.3	166	7.375	3.71
GDD_Calcium mg/d_M_Child_Rural_MidEd	2	351.736	1277.44	665.5	199.8	166	7.375	6.27
GDD_Calcium mg/d_M_HighEd	2	377.219	1269.08	663.2	169.7	166	7.375	5.49
GDD_Calcium mg/d_M_LowEd	2	361.057	1262.29	621.3	162.4	166	7.375	4.12
GDD_Calcium mg/d_M_MidEd	2	355.183	1173.81	626	164.2	166	7.375	6.36
GDD_Calcium mg/d_M_Rural	2	350.999	1185.93	630.4	171.7	166	7.375	5.94
GDD_Calcium mg/d_M_Rural_HighEd	2	367.168	1233.29	660.8	173.4	166	7.375	3.78
GDD_Calcium mg/d_M_Rural_LowEd	2	351.553	1226.56	618.7	164.6	166	7.375	4.03
GDD_Calcium mg/d_M_Rural_MidEd	2	345.778	1141.05	623.9	168	166	7.375	6.61
GDD_TotalMilk g/d_MF	2	11.8662	287.969	76.61	47.69	166	7.375	3.06
GDD_TotalMilk g/d_MF_Adult	2	10.1312	242.71	65.46	40.82	166	7.375	2.87
GDD_TotalMilk g/d_MF_Child	2	13.4512	449.233	102.4	74.56	166	7.375	3.25
FBS - Milk - Excluding Butter-Fat supply quantity (g/capita/day)	15	0.16	41.78	10.2	8.514	147	7.179	3.72
FBS - Milk - Excluding Butter-Food	15	1	141981	4007	1.40E+04	147	7.179	1.61
FBS - Milk - Excluding Butter-Food supply (kcal/capita/day)	15	5	676	181	139.2	129	6.9387	3.64
FBS - Milk - Excluding Butter-Food supply quantity (kg/capita/yr)	15	1.02	457.7	108.7	100.4	153	7.2574	3.88
FBS - Milk - Excluding Butter-Protein supply quantity (g/capita/day)	15	0.26	39.39	10.96	8.903	147	7.179	4.21
OWD_Diet low in calcium (deaths) per 1K pop	3	0.00257424	0.109565	0.02481	0.02131	165	7.3663	1.99
OWD Risk Factor All Age Diet low in calcium per 1K pop	1	0.00257424	0.109565	0.02474	0.0212	167	7.3837	1.98
OWD Milk (kilocalories per person per day)	15	6	541	178.5	133.1	128	6.9126	3.84
OWD Dairy & Eggs (kilocalories per person per day)	19	11	579	206.5	145.6	128	6.9221	3.98
