## Supplementary material for "Analysis of feature influence on Covid-19 Death Rate Per Country Using a Novel Orthogonalization Technique": Feature list for health risks

Attribute name	number	minimum	maximum	average	standard	number of	Entropy	data
	of ?				deviation	unique values		importance
WFB HIV AIDS adult prevalence rate (%)	42	0.1	27.3	2.048	4.514	38	4.409	1.67
WFB Obesity adult prevalence rate (%)	3	2.1	37.9	18.1	9.059	127	6.8707	3.26
WBD Incidence of tuberculosis (per 100000)	2	0.78	788	121.3	157.3	134	6.93	3.39
OWD Deaths by lower respiratory infections (# per 1K pop)	3	0.029547	1.18336	0.365	0.2393	165	7.3663	1.18
OWD Deaths by intestinal infectious diseases (# per 1K pop)	3	0	0.0674547	0.009226	0.01508	123	5.9522	2.74
OWD Deaths by cardiovascular diseases (# per 1K pop)	3	0.294427	10.1661	2.279	1.875	165	7.3663	1.78
OWD Deaths by respiratory diseases (# per 1K pop)	3	0.0194662	1.32446	0.2782	0.1822	165	7.3663	2.96
OWD Deaths by malaria (#)	3	0	153335	3769	1.49E+04	66	3.8372	1.49
OWD Deaths by tuberculosis (# per 1K pop)	3	0.00226527	1.44205	0.1467	0.23	165	7.3663	2.76
OWD Deaths by diarrheal diseases (# per 1K pop)	3	0.00104283	1.50232	0.171	0.2598	165	7.3663	2.46
OWD Obese men (%)	4	1.6	35.5	14.86	9.315	118	6.7354	3.09
OWD Obese women (%)	4	2.6	45.6	21.37	9.918	133	6.9489	1.6
OWD Deaths by chronic respiratory disease (per 100000)	3	7.963	350.719	36.53	32.34	165	7.3663	1.72
OWD Deaths by unsafe water source (per 100000)	3	0.003	130.5	19.32	29.56	152	7.1777	3.66
OWD Prevalence of Asthma (% of pop)	3	2.237	10.978	4.936	1.691	160	7.3057	0.42
OWD Deaths by unsafe sanitation (% of pop)	25	0.01	11.25	1.545	2.162	86	5.5149	1.7
OWD Deaths from rotavirus 0 to 4 yrs (# per 1K pop)	26	2.14E-05	0.25816	0.02394	0.04498	142	7.1497	2.12
OWD Death rates pneumonia 0 to 17 yrs (per 100000)	5	0.434	527.653	80	103	163	7.3487	3.7
OWD Deaths by diphtheria (per 100,000)	6	0	1846.03	21.88	149.5	129	6.7993	1.24
OWD Deaths by tetanus (per 100,000)	6	0.005	8962.82	228.4	894.4	156	7.2611	1.17
OWD Deaths by Hib meningitis (per 100,000)	6	0.371	24267.7	437.4	2123	162	7.3399	0.44
OWD Deaths by hepatitis B (per 100,000)	6	0.069	46066.1	492.7	3639	162	7.3399	0.3
OWD Deaths by measles (per 100,000)	6	0	23209.2	570.5	2491	140	6.9646	1.38
OWD Deaths by meningococcal meningitis (per 100,000)	6	0.062	6738.62	177.8	642.8	162	7.3399	0.9
OWD Deaths by whooping cough (per 100,000)	6	0.004	11823.3	547.9	1695	158	7.2858	1.32
OWD Measles prevalence 0 to 4 yrs (per 100,000)	5	0	275.48	28.62	49.43	130	6.5417	2.26
OWD Deaths by pneumonia 0 to 5 yrs (# per 1K pop)	5	0.000222742	0.874786	0.1098	0.1672	163	7.3487	3.33
OWD Deaths by pneumonia 50 to 69 yrs (# per 1K pop)	5	0.00858991	0.235379	0.0594	0.04127	163	7.3487	1.2
OWD Deaths by pneumonia 15 to 49 yrs (# per 1K pop)	5	0.00162732	0.170191	0.03114	0.02973	163	7.3487	2.22
OWD Deaths by pneumonia 5 to 14 yrs (# per 1K pop)	5	7.46E-05	0.0330349	0.006488	0.007186	163	7.3487	4.12
OWD Deaths by pneumonia over 69 yrs (# per 1K pop)	5	0.0103435	0.803421	0.1542	0.1195	163	7.3487	1.62
OWD Deaths by other road injuries (# per 1K pop)	5	0.000104336	0.00829167	0.001712	0.001476	163	7.3487	1.11
OWD Measles immunization 1 yrs (%)	8	35	99	87.9	12.64	37	4.5713	1.01
OWD Measles (per 1000000)	52	0.01	1145.33	63.09	182.6	116	6.858	0.45
OWD Avertable deaths from rotavirus (# per 1K pop)	45	2.14E-05	0.197481	0.01424	0.03031	123	6.9425	2.58
OWD Polio (Pol3) immunization 1 yr olds (%)	8	17	99	87.93	13.91	42	4.7003	1.02
OWD Pneumonia risk Outdoor air pollution (age under 5) (# per 1K pop)	7	9.03E-06	0.145331	0.01271	0.01932	161	7.3309	2.68
OWD Pneumonia risk Child underweight (age under 5) (# per 1K pop)	7	3.61E-06	0.148696	0.01136	0.02313	161	7.3309	2.78
OWD Pneumonia risk Indoor air pollute solid fuels (age under 5) (# per 1K pop)	18	1.95E-07	0.392875	0.04076	0.07404	150	7.2288	3.2
OWD Pneumonia risk No handwashing facility (age under 5) (# per 1K pop)	10	1.81E-06	0.126378	0.01374	0.02469	158	7.3038	3.38
OWD Pneumonia risk Secondhand smoke (age under 5) (# per 1K pop)	7	2.71E-05	0.0482397	0.007508	0.01034	161	7.3309	3.29
OWD Pneumonia risk Vitamin A deficiency (age under 5) (# per 1K pop)	7	3.93E-06	0.0726034	0.00733	0.01281	161	7.3309	3.04
OWD Pneumonia risk Zinc deficiency (age under 5) (# per 1K pop)	7	3.61E-06	0.0178081	0.001919	0.003555	161	7.3309	2.52
OWD Pneumonia risk Short gestation for birth weight (age under 5) (# per 1K pop)	7	2.53E-05	0.123635	0.01425	0.02099	161	7.3309	3.16
OWD Pneumonia risk Non-exclusive breastfeeding (age under 5) (# per 1K pop)	7	2.17E-05	0.0773606	0.00818	0.01269	161	7.3309	3.11
OWD Pneumonia risk Low birth weight for gestation (age under 5) (# per 1K pop)	7	2.35E-05	0.0760947	0.007106	0.01075	161	7.3309	3.1
OWD Pneumonia risk Child wasting (age under 5) (# per 1K pop)	7	6.68E-05	0.590664	0.06056	0.1017	161	7.3309	3.09
OWD Pneumonia risk Child stunting (age under 5) (# per 1K pop)	7	5.42E-06	0.172776	0.01625	0.02905	161	7.3309	3.13
LPI - Health: Behavioural Risk Factors: Obesity	6	0.1	0.9	0.5457	0.2279	9	2.9507	2.9
LPI - Health: Care Systems: Tuberculosis treatment coverage	6	0.1	1	0.6778	0.1814	10	2.1591	2.39
LPI - Health: Physical Health: Communicable diseases	6	0	0.9	0.7747	0.1802	9	2.1643	2.35
LPI - Health: Physical Health: Non-communicable diseases	6	0	1	0.5302	0.1731	11	2.7608	0.8
LPI - Health: Physical Health: Raised blood pressure	6	0.1	1	0.4549	0.1947	10	2.9256	1.84
LPI - Living Conditions: Nutrition: Prevalence of stunting in children under-5	6	0.1	1	0.7136	0.2481	10	3.0363	5.06
LPI - Living Conditions: Nutrition: Prevalence of undernourishment	6	0	1	0.8407	0.2033	9	2.4214	2.25
LPI - Living Conditions: Nutrition: Prevalence of wasting in children under-5	6	0.1	1	0.8025	0.1878	9	2.6029	2.4
WHO % total goitre prevalence	71	0	84.9	25.92	19.29	89	6.4272	-0.06
OWD_Secondhand smoke (deaths) per 1K pop	3	0.0229097	0.420202	0.1269	0.08824	165	7.3663	0.81
OWD_Smoking (deaths) per 1K pop	3	0.0655377	2.91994	0.8117	0.6759	165	7.3663	3.17
OWD_Share of deaths from smoking (%)	5	1.76	22.92	10.92	5.453	153	7.226	0.34
OWD_smoking All ages (deaths per 100,000)	3	6.54042	287.856	82.07	66.86	165	7.3663	3.03
OWD_smoking 50-69 years old (deaths per 100,000)	3	37.2709	687.524	204.5	110.6	165	7.3663	0.32
OWD_smoking 15-49 years old (deaths per 100,000)	3	2.55847	59.0575	12.16	9.104	165	7.3663	1.15
OWD_smoking 70+ years old (deaths per 100,000)	3	106.943	1581.5	648.8	287	165	7.3663	0.84
OWD_smoking 70+ years old (deaths) per 1K pop	3	0.0155317	1.55515	0.4061	0.3932	165	7.3663	3.3
OWD_smoking 15-49 years old (deaths) per 1K pop	3	0.0114614	0.318508	0.06009	0.04581	165	7.3663	0.07
OWD_smoking 50-69 years old (deaths) per 1K pop	3	0.0276789	1.40648	0.3456	0.2983	165	7.3663	1.45
OWD_Number of deaths from smoking (deaths) per 1K pop	3	0.0655377	2.91994	0.8117	0.6759	165	7.3663	3.25
OWD_Non-exclusive breastfeeding (deaths) per 1K pop	3	4.36E-05	0.292612	0.02424	0.04292	165	7.3663	3.04
OWD_Child wasting (deaths) per 1K pop	3	0.000416672	1.88157	0.1716	0.2996	165	7.3663	2.48
OWD_Child stunting (deaths) per 1K pop	3	6.63E-06	0.417041	0.03212	0.06278	165	7.3663	2.98
OWD_Low birth weight (deaths) per 1K pop	3	0.00246063	0.805161	0.1517	0.17	165	7.3663	3.12
OWD_Low physical activity (deaths) per 1K pop	3	0.0199352	0.984109	0.1774	0.1641	165	7.3663	2.29
OWD_High blood sugar (deaths) per 1K pop	3	0.224206	3.26298	1.032	0.6456	165	7.3663	1.39
OWD_Obesity (deaths) per 1K pop	3	0.0940803	2.65783	0.7452	0.5543	165	7.3663	1.59
OWD_High blood pressure (deaths) per 1K pop	3	0.205094	5.99089	1.404	1.146	165	7.3663	1.85
OWD_Iron deficiency (deaths) per 1K pop	3	2.47E-05	0.0718636	0.009938	0.01545	165	7.3663	2.99
OWD_Zinc deficiency (deaths) per 1K pop	3	5.30E-06	0.0653395	0.004918	0.009915	165	7.3663	3.1
OWD_Vitamin-A deficiency (deaths) per 1K pop	3	8.51E-06	0.474336	0.03723	0.07483	165	7.3663	3.42
OWD_Low bone mineral density (deaths) per 1K pop	3	0.00472554	0.135759	0.03257	0.02603	165	7.3663	2.52
OWD Cause Death 50-69 Suicide per 1K pop	1	0.00278379	0.141799	0.02784	0.02352	167	7.3837	1.54
OWD Cause Death 50-69 Nutritional deficiencies per 1K pop	1	1.81E-05	0.0453023	0.0041	0.006208	167	7.3837	1.64
OWD Cause Death 50-69 Protein-energy malnutrition per 1K pop	1	9.29E-06	0.0427653	0.003486	0.005883	167	7.3837	0.8
OWD Cause Death 50-69 Heat-relateddeaths (exposure) per 1K pop	1	7.86E-05	0.0485906	0.003004	0.007334	167	7.3837	0.32
OWD Cause Death 50-69 Diarrheal diseases per 1K pop	1	9.05E-05	0.183031	0.02152	0.03145	167	7.3837	2.73
OWD Cause Death 50-69 Road accidents per 1K pop	1	0.00810705	0.104374	0.03239	0.01729	167	7.3837	1.51
OWD Cause Death 50-69 Tuberculosis per 1K pop	1	0.000532005	0.533654	0.04944	0.07879	167	7.3837	2.45
OWD Cause Death 50-69 HIV/AIDS per 1K pop	1	6.72E-05	0.402668	0.02885	0.05784	167	7.3837	0.55
OWD Cause Death 50-69 Drowning per 1K pop	1	0.000498943	0.0312112	0.005375	0.004725	167	7.3837	0.97
OWD Cause Death 50-69 Malaria	1	0	13253.3	426.3	1439	84	4.1684	1.79
OWD Cause Death 50-69 Fire per 1K pop	1	0.000445006	0.0286848	0.004044	0.003992	167	7.3837	1.16
OWD Cause Death 50-69 Cancers per 1K pop	1	0.100585	1.49227	0.4819	0.3258	167	7.3837	2.94
OWD Cause Death 50-69 Hepatitis per 1K pop	1	0.000115076	0.0150252	0.002617	0.002391	167	7.3837	2.21
OWD Cause Death 50-69 Digestive diseases per 1K pop	1	0.015365	0.570014	0.1159	0.07232	167	7.3837	0.12
OWD Cause Death 50-69 Liver disease per 1K pop	1	0.0115121	0.47841	0.07914	0.05898	167	7.3837	0.25
OWD Cause Death 50-69 Respiratory disease per 1K pop	1	0.00862928	0.627532	0.07349	0.06264	167	7.3837	0.2
OWD Cause Death 50-69 Kidney disease per 1K pop	1	0.00883787	0.398368	0.04886	0.04416	167	7.3837	1.99
OWD Cause Death 50-69 Cardiovascular diseases per 1K pop	1	0.150702	2.43907	0.5864	0.4078	167	7.3837	0.79
OWD Cause Death 50-69 Dementia per 1K pop	1	0.00463831	0.035071	0.01522	0.007411	167	7.3837	2.2
OWD Cause Death 50-69 Parkinsons disease per 1K pop	1	0.00102637	0.00993403	0.004089	0.002091	167	7.3837	1.67
OWD Cause Death 50-69 Lower respiratory infections per 1K pop	1	0.00859079	0.235379	0.0603	0.04201	167	7.3837	1.33
OWD Cause Death 70+ Suicide per 1K pop	1	0.000299728	0.0810932	0.01437	0.01514	167	7.3837	1.4
OWD Cause Death 70+ Homicide per 1K pop	1	3.06E-05	0.0177229	0.002309	0.00255	167	7.3837	0.81
OWD Cause Death 70+ Nutritional deficiencies per 1K pop	1	3.36E-05	0.0609861	0.00844	0.009178	167	7.3837	0.78
OWD Cause Death 70+ Protein-energy malnutrition per 1K pop	1	1.50E-05	0.0573795	0.007232	0.008667	167	7.3837	0.6
OWD Cause Death 70+ Natural disasters per 1K pop	1	0	0.00156692	6.27E-05	0.0001862	63	3.1622	-0.9
OWD Cause Death 70+ Heat-relateddeaths (exposure) per 1K pop	1	2.23E-05	0.0153006	0.001727	0.002299	167	7.3837	2.62
OWD Cause Death 70+ Diarrheal diseases per 1K pop	1	0.000129582	0.296338	0.03659	0.04436	167	7.3837	1.61
OWD Cause Death 70+ Road accidents per 1K pop	1	0.00230725	0.0557673	0.01747	0.009275	167	7.3837	-0.19
OWD Cause Death 70+ Tuberculosis per 1K pop	1	0.000403784	0.156488	0.03096	0.03691	167	7.3837	2.86
OWD Cause Death 70+ HIV/AIDS per 1K pop	1	2.26E-06	0.0384861	0.002124	0.004599	167	7.3837	0.87
OWD Cause Death 70+ Drowning per 1K pop	1	9.02E-05	0.0440225	0.002837	0.003844	167	7.3837	0.6
OWD Cause Death 70+ Malaria	1	0	6399.7	185.3	640.2	84	4.1684	1.5
OWD Cause Death 70+ Fire per 1K pop	1	0.000205942	0.0194122	0.004804	0.003385	167	7.3837	1.7
OWD Cause Death 70+ Cancers per 1K pop	1	0.0401348	2.45894	0.6074	0.5947	167	7.3837	4.46
OWD Cause Death 70+ Hepatitis	1	0.0713513	12284	127	956.8	167	7.3837	0.21
OWD Cause Death 70+ Digestive diseases per 1K pop	1	0.00444521	0.350281	0.128	0.08441	167	7.3837	6.74
OWD Cause Death 70+ Liver disease per 1K pop	1	0.00229079	0.202575	0.04806	0.0334	167	7.3837	1.11
OWD Cause Death 70+ Respiratory disease per 1K pop	1	0.00765015	0.654011	0.1917	0.1466	167	7.3837	5.58
OWD Cause Death 70+ Kidney disease per 1K pop	1	0.00944127	0.354778	0.08989	0.0673	167	7.3837	2.09
OWD Cause Death 70+ Cardiovascular disease per 1K pop	1	0.0925427	7.15747	1.571	1.527	167	7.3837	3.11
OWD Cause Death 70+ Parkinsons disease per 1K pop	1	0.00273812	0.144493	0.04121	0.03593	167	7.3837	5.46
OWD Cause Death 70+ Dementia per 1K pop	1	0.0176178	1.53847	0.3337	0.3201	167	7.3837	5
OWD Cause Death 70+ Alcoholuse disorders per 1K pop	1	5.20E-05	0.0702886	0.004024	0.006924	167	7.3837	2.75
OWD Cause Death 70+ Lower respiratory infections per 1K pop	1	0.0103435	0.803421	0.1547	0.1184	167	7.3837	1.77
OWD Cause Death 70+ Diabetesmellitus per 1K pop	1	0.00627948	0.634335	0.112	0.1042	167	7.3837	1.08
OWD Cause Death All Age Meningitis per 1K pop	1	0.000911792	0.32399	0.04525	0.06796	167	7.3837	3.39
OWD Cause Death All Age Lower respiratory infections per 1K pop	1	0.0315523	1.18557	0.3654	0.2351	167	7.3837	1.32
OWD Cause Death All Age Protein-energy malnutrition per 1K pop	1	8.63E-05	0.414582	0.04238	0.0702	167	7.3837	1.76
OWD Cause Death All Age Terrorism per 1K pop	70	0	0.161334	0.009281	0.03073	72	5.3047	0.18
OWD Cause Death All Age Cardiovascular diseases per 1K pop	1	0.318957	9.7665	2.307	1.859	167	7.3837	1.75
OWD Cause Death All Age Dementia per 1K pop	1	0.0282115	1.56953	0.3493	0.3262	167	7.3837	4.87
OWD Cause Death All Age Kidney disease per 1K pop	1	0.0398914	0.841847	0.1635	0.1006	167	7.3837	0.22
OWD Cause Death All Age Respiratory diseases per 1K pop	1	0.0212727	1.35981	0.287	0.1926	167	7.3837	2.32
OWD Cause Death All Age Liver diseases per 1K pop	1	0.0295232	0.766854	0.1686	0.1082	167	7.3837	0.5
OWD Cause Death All Age Digestive diseases per 1K pop	1	0.0483637	0.957354	0.3112	0.1509	167	7.3837	1.49
OWD Cause Death All Age Hepatitis per 1K pop	1	0.000335754	0.0487889	0.008491	0.008469	167	7.3837	3.41
OWD Cause Death All Age Cancers per 1K pop	1	0.229252	3.32615	1.232	0.8873	167	7.3837	3.69
OWD Cause Death All Age Parkinson disease per 1K pop	1	0.00550573	0.151807	0.04553	0.03769	167	7.3837	5.07
OWD Cause Death All Age Fire per 1K pop	1	0.00220297	0.0659439	0.01868	0.01141	167	7.3837	1.11
OWD Cause Death All Age Malaria	1	0	152240	3710	1.46E+04	84	4.1684	1.52
OWD Cause Death All Age Drowning per 1K pop	1	0.00448061	0.172528	0.03332	0.02346	167	7.3837	1.9
OWD Cause Death All Age Homicide per 1K pop	1	0.00441568	0.532225	0.06707	0.09424	167	7.3837	0.92
OWD Cause Death All Age HIV/AIDS per 1K pop	1	0.000446762	2.95731	0.2198	0.4577	167	7.3837	1.25
OWD Cause Death All Age Tuberculosis per 1K pop	1	0.00253355	1.43176	0.1462	0.2275	167	7.3837	3.06
OWD Cause Death All Age Road injuries per 1K pop	1	0.033621	0.724707	0.1513	0.09089	167	7.3837	1.54
OWD Cause Death All Age Maternal disorders per 1K pop	1	0.00014413	0.216272	0.0325	0.04557	167	7.3837	2.99
OWD Cause Death All Age Neonatal disorders per 1K pop	1	0.00440081	1.31911	0.2426	0.2747	167	7.3837	3.59
OWD Cause Death All Age Alcohol use disorders per 1K pop	1	0.00156634	0.29658	0.02984	0.04265	167	7.3837	1.7
OWD Cause Death All Age Natural disasters per 1K pop	1	0	0.0313975	0.0007707	0.002777	64	3.211	-0.4
OWD Cause Death All Age Diarrheal diseases per 1K pop	1	0.00108678	1.52019	0.1707	0.259	167	7.3837	2.46
OWD Cause Death All Age Heat (hotandcoldexposure) per 1K pop	1	0.000347858	0.0848319	0.008058	0.01369	167	7.3837	0.83
OWD Cause Death All Age Nutritional deficiencies per 1K pop	1	0.000162448	0.422391	0.04525	0.07155	167	7.3837	1.73
OWD Cause Death All Age Suicide per 1K pop	1	0.0276609	0.378976	0.09799	0.06555	167	7.3837	0.91
OWD Cause Death All Age Diabetes per 1K pop	1	0.0265351	1.76181	0.214	0.2099	167	7.3837	-0.76
OWD Cause Death All Age Poisonings per 1K pop	1	0.000601243	0.0473401	0.008135	0.007388	167	7.3837	1.89
OWD Risk Factor 50-69 Iron deficiency	1	0.000232268	97.4968	3.298	10.73	167	7.3837	1.12
OWD Risk Factor 50-69 Low bone mineral density per 1K pop	1	0.00193749	0.0208319	0.006421	0.00301	167	7.3837	0
OWD Risk Factor 50-69 Alcohol use per 1K pop	1	-0.00103127	0.891545	0.1709	0.174	167	7.3837	1.36
OWD Risk Factor 50-69 No access to handwashing facility per 1K pop	1	8.60E-05	0.10941	0.01299	0.01926	167	7.3837	2.84
OWD Risk Factor 50-69 Poor sanitation per 1K pop	1	5.65E-06	0.117119	0.01231	0.01997	167	7.3837	3.13
OWD Risk Factor 50-69 Unsafe sex per 1K pop	1	0.00132599	0.427983	0.04581	0.06203	167	7.3837	2.13
OWD Risk Factor 50-69 Smoking per 1K pop	1	0.0276789	1.40648	0.345	0.2973	167	7.3837	1.37
OWD Risk Factor 50-69 Second hand smoke per 1K pop	1	0.00751821	0.181163	0.04432	0.03228	167	7.3837	0.34
OWD Risk Factor 50-69 Unsafe water source per 1K pop	1	5.44E-06	0.151746	0.01715	0.02643	167	7.3837	3.55
OWD Risk Factor 50-69 Diet low in vegetables per 1K pop	1	9.20E-05	0.216952	0.05905	0.04344	167	7.3837	0.85
OWD Risk Factor 50-69 Diet low in fruits per 1K pop	1	0.0024899	0.453752	0.09997	0.08034	167	7.3837	0.84
OWD Risk Factor 50-69 Low physical activity per 1K pop	1	0.00625027	0.219606	0.03824	0.02983	167	7.3837	0.56
OWD Risk Factor 50-69 Outdoor air pollution per 1K pop	1	0.0114864	0.352048	0.08862	0.06523	167	7.3837	1.44
OWD Risk Factor 50-69 Household air pollution per 1K pop	1	3.53E-06	0.455186	0.05829	0.06734	167	7.3837	3.29
OWD Risk Factor 50-69 High body-massindex (obesity) per 1K pop	1	0.0411423	1.40945	0.2895	0.2137	167	7.3837	1.16
OWD Risk Factor 50-69 High blood sugar per 1K pop	1	0.0575593	1.49865	0.3	0.2107	167	7.3837	0.72
OWD Risk Factor 50-69 High blood pressure per 1K pop	1	0.104583	1.6629	0.4021	0.2794	167	7.3837	1.23
OWD Risk Factor 70+ Low bone mineral density per 1K pop	1	0.00126082	0.125415	0.02471	0.02531	167	7.3837	2.94
OWD Risk Factor 70+ Alcohol use	1	-1104.13	133859	2903	1.11E+04	167	7.3837	0.93
OWD Risk Factor 70+ Smoking per 1K pop	1	0.0155317	1.55515	0.4058	0.3921	167	7.3837	3.21
OWD Risk Factor 70+ Second hand smoke per 1K pop	1	0.00645388	0.283368	0.06304	0.05771	167	7.3837	1.05
OWD Risk Factor 70+ Household air pollution per 1K pop	1	2.06E-06	0.309832	0.07282	0.07074	167	7.3837	1.98
OWD Risk Factor 70+ Outdoor air pollution per 1K pop	1	0.0134741	0.616199	0.1554	0.1281	167	7.3837	2.52
OWD Risk Factor 70+ No access to handwashing facility per 1K pop	1	0.000269714	0.0970555	0.01936	0.0235	167	7.3837	2.85
OWD Risk Factor 70+ Poor sanitation per 1K pop	1	1.08E-05	0.132822	0.01775	0.02604	167	7.3837	3.31
OWD Risk Factor 70+ Unsafe water source per 1K pop	1	6.01E-05	0.23314	0.02587	0.0374	167	7.3837	3.18
OWD Risk Factor 70+ Unsafe sex per 1K pop	1	0.000348433	0.0579187	0.01358	0.00897	167	7.3837	0.72
OWD Risk Factor 70+ Low physical activity per 1K pop	1	0.0115392	0.741799	0.1319	0.1395	167	7.3837	2.38
OWD Risk Factor 70+ Diet low in vegetables per 1K pop	1	0.00034715	0.519598	0.1053	0.09678	167	7.3837	2.71
OWD Risk Factor 70+ Diet low in fruits per 1K pop	1	0.00183229	0.769582	0.1359	0.1388	167	7.3837	1.32
OWD Risk Factor 70+ High blood pressure per 1K pop	1	0.0583771	4.32149	0.9174	0.905	167	7.3837	2.8
OWD Risk Factor 70+ High blood sugar per 1K pop	1	0.0611427	2.58591	0.6789	0.5234	167	7.3837	2.24
OWD Risk Factor 70+ High body-massindex (obesity) per 1K pop	1	0.0238112	1.57681	0.3831	0.3698	167	7.3837	2.94
OWD Risk Factor All Age Poor sanitation per 1K pop	1	7.59E-05	1.0083	0.09818	0.1689	167	7.3837	3.06
OWD Risk Factor All Age Indoor air pollution per 1K pop	1	7.16E-06	1.01533	0.1921	0.2117	167	7.3837	2.77
OWD Risk Factor All Age Non-exclusivebreastfeeding per 1K pop	1	4.36E-05	0.292612	0.02409	0.04269	167	7.3837	3.08
OWD Risk Factor All Age Discontinuedbreastfeeding per 1K pop	1	1.75E-06	0.0221596	0.001703	0.003071	167	7.3837	2.35
OWD Risk Factor All Age Childwasting per 1K pop	1	0.000416672	1.88157	0.1704	0.298	167	7.3837	2.38
OWD Risk Factor All Age Childstunting per 1K pop	1	6.63E-06	0.417041	0.03187	0.06245	167	7.3837	2.96
OWD Risk Factor All Age Low birthweight per 1K pop	1	0.00246063	0.805161	0.1517	0.169	167	7.3837	3.16
OWD Risk Factor All Age Second hand smoke per 1K pop	1	0.0229097	0.420202	0.127	0.08809	167	7.3837	0.78
OWD Risk Factor All Age Alcohol use	1	-10.1886	580499	1.29E+04	4.87E+04	167	7.3837	0.02
OWD Risk Factor All Age Diet low in fruits per 1K pop	1	0.0105891	1.31472	0.2674	0.2179	167	7.3837	-0.25
OWD Risk Factor All Age Diet low in vegetables per 1K pop	1	0.000535673	0.720354	0.185	0.1296	167	7.3837	0.88
OWD Risk Factor All Age Low physical activity per 1K pop	1	0.0199352	0.984109	0.1763	0.1635	167	7.3837	2.34
OWD Risk Factor All Age High blood sugar per 1K pop	1	0.224206	3.26298	1.03	0.6426	167	7.3837	1.36
OWD Risk Factor All Age Obesity per 1K pop	1	0.0940803	2.65783	0.7408	0.5524	167	7.3837	1.6
OWD Risk Factor All Age High blood pressure per 1K pop	1	0.205094	5.99089	1.399	1.14	167	7.3837	1.87
OWD Risk Factor All Age Smoking per 1K pop	1	0.0655377	2.91994	0.8109	0.6742	167	7.3837	2.93
OWD Risk Factor All Age Iron deficiency per 1K pop	1	2.47E-05	0.0718636	0.009889	0.01537	167	7.3837	2.97
OWD Risk Factor All Age Zinc deficiency per 1K pop	1	5.30E-06	0.0653395	0.004872	0.009865	167	7.3837	2.99
OWD Risk Factor All Age Vitamin-A deficiency per 1K pop	1	8.51E-06	0.474336	0.03688	0.07445	167	7.3837	3.36
OWD Risk Factor All Age Low bone mineral density per 1K pop	1	0.00472554	0.135759	0.03255	0.02593	167	7.3837	2.51
OWD Risk Factor All Age Air pollution (outdoor&indoor) per 1K pop	1	0.102956	1.14574	0.4882	0.2255	167	7.3837	0.69
OWD Risk Factor All Age Diet low in fiber per 1K pop	1	0.00276882	0.523618	0.1118	0.09573	167	7.3837	2.28
OWD Risk Factor All Age Diet high in sodium per 1K pop	1	0.0202722	1.35536	0.2674	0.2596	167	7.3837	1.47
OWD Risk Factor All Age Diet low in legumes per 1K pop	1	9.50E-17	0.680322	0.09033	0.1192	167	7.3837	1.82
OWD Risk Factor All Age Diet low in calcium per 1K pop	1	0.00257424	0.109565	0.02474	0.0212	167	7.3837	1.98
OWD Risk Factor All Age Diet high in redmeat per 1K pop	1	3.97E-17	0.0230421	0.003317	0.005227	167	7.3837	4.02
OWD Risk Factor All Age Diet low in whole grains per 1K pop	1	0.077847	1.90298	0.3987	0.32	167	7.3837	1.58
OWD Risk Factor All Age Diet low in nuts and seeds per 1K pop	1	0.013582	1.55547	0.2783	0.2368	167	7.3837	1.08
OWD Risk Factor All Age Diet low sea food omega3 fatty acid per 1K pop	1	0.00255893	1.02647	0.1838	0.154	167	7.3837	0.92
GBD_Chronic respiratory diseases deaths per 100,000	7	7.96251	350.719	37.41	33.86	161	7.3309	1.68
GBD_Drug-susceptible tuberculosis prevalence	1	2.55E-05	0.0040486	0.0007168	0.0008322	167	7.3837	4.42
GBD_Extensively drug-resistant tuberculosis prevalence	1	2.11E-08	3.30E-05	1.93E-06	5.03E-06	167	7.3837	0.74
GBD_Interstitial lung disease and pulmonary sarcoidosis prevalence	1	0.000126084	0.00614857	0.0009326	0.0009098	167	7.3837	2.24
GBD_Latent tuberculosis infection prevalence	1	0.0606413	0.476662	0.2043	0.08665	167	7.3837	6.74
GBD_Lower respiratory infections prevalence	1	0.000182092	0.00346804	0.001359	0.0007254	167	7.3837	4.47
GBD_Multidrug-resistant tuberculosis without extensive drug resistance prevalence	1	9.62E-08	0.00017345	2.70E-05	3.61E-05	167	7.3837	1.93
GBD_Otitis media prevalence	1	0.00638943	0.025269	0.01371	0.004549	167	7.3837	3.2
GBD_Respiratory infections and tuberculosis prevalence	1	0.105838	0.505745	0.2431	0.08416	167	7.3837	5.75
GBD_Tracheal, bronchus, and lung cancer prevalence	1	2.16E-05	0.00179791	0.0003527	0.0004423	167	7.3837	3.82
GBD_Tuberculosis prevalence	1	0.060696	0.478897	0.2051	0.08717	167	7.3837	6.63
GBD_Upper respiratory infections prevalence	1	0.0144793	0.0473377	0.03291	0.006503	167	7.3837	2.65
OWD_Child stunting per 1K pop	1	5.42E-06	0.172776	0.01642	0.02946	167	7.3837	3.58
OWD_Child underweight per 1K pop	1	3.61E-06	0.148696	0.01146	0.02326	167	7.3837	3.34
OWD_Child wasting per 1K pop	1	6.68E-05	0.590664	0.06097	0.1026	167	7.3837	3.7
OWD_Low birth weight for gestation per 1K pop	1	2.35E-05	0.0760947	0.00715	0.0109	167	7.3837	3.59
OWD_No access to handwashing facility per 1K pop	1	0	0.126378	0.01363	0.0249	165	7.3552	3.91
OWD_Non-exclusive breastfeeding per 1K pop	1	2.17E-05	0.0773606	0.008306	0.01297	167	7.3837	3.38
OWD_Percentage of children w/ pneumonia symptoms taken to health provider	56	13	94.4	61.42	19.53	105	6.6756	1.14
OWD_Secondhand smoke per 1K pop	1	2.71E-05	0.0482397	0.007592	0.01055	167	7.3837	3.85
OWD_Short gestation for birth weight per 1K pop	1	2.53E-05	0.123635	0.0144	0.02152	167	7.3837	3.53
OWD_Vitamin A deficiency per 1K pop	1	2.30E-06	0.0726034	0.007446	0.01314	167	7.3837	3.59
OWD_Zinc deficiency per 1K pop	1	3.61E-06	0.0178081	0.001939	0.00362	167	7.3837	3.04
GBD_Alcoholic cardiomyopathy prevalence	1	1.20E-05	0.00581488	0.0003413	0.0006164	167	7.3837	2.83
GBD_Atrial fibrillation and flutter prevalence	1	0.000850771	0.0182848	0.005495	0.004831	167	7.3837	4
GBD_Cardiomyopathy and myocarditis prevalence	1	2.64E-05	0.00787347	0.001097	0.001319	167	7.3837	3.12
GBD_Cardiovascular diseases prevalence	1	0.025829	0.171993	0.06865	0.03717	167	7.3837	3.64
GBD_Congenital heart anomalies prevalence	1	0.000740949	0.00354385	0.001818	0.0006617	167	7.3837	3.01
GBD_Endocarditis prevalence	1	1.61E-05	0.000510654	0.000104	0.0001041	167	7.3837	5.88
GBD_Hypertensive heart disease prevalence	1	0.000281015	0.0091927	0.002151	0.001658	167	7.3837	1.82
GBD_Intracerebral hemorrhage prevalence	1	0.000801844	0.00597636	0.002104	0.0008267	167	7.3837	0.36
GBD_Ischemic heart disease prevalence	1	0.00342976	0.0560427	0.01929	0.01328	167	7.3837	5.67
GBD_Ischemic stroke prevalence	1	0.00226776	0.0366811	0.0097	0.007228	167	7.3837	2.57
GBD_Myocarditis prevalence	1	8.78E-05	0.00151941	0.0002602	0.0001967	167	7.3837	0.62
GBD_Non-rheumatic calcific aortic valve disease prevalence	1	0.000122346	0.0146491	0.00239	0.003382	167	7.3837	4.64
GBD_Non-rheumatic degenerative mitral valve disease prevalence	1	0.000513707	0.00966883	0.002772	0.002487	167	7.3837	6.55
GBD_Non-rheumatic valvular heart disease prevalence	1	0.000639206	0.0234389	0.005018	0.005646	167	7.3837	6.42
GBD_Other cardiomyopathy prevalence	1	6.50E-05	0.00615232	0.0007768	0.0008321	167	7.3837	1.97
GBD_Other cardiovascular and circulatory diseases prevalence	1	0.00219629	0.0594913	0.01348	0.0117	167	7.3837	3.48
GBD_Other non-rheumatic valve diseases prevalence	1	1.23E-07	6.68E-05	3.61E-06	7.22E-06	167	7.3837	0.99
GBD_Peripheral artery disease prevalence	1	0.00431646	0.0449167	0.01556	0.01017	167	7.3837	6.51
GBD_Rheumatic heart disease prevalence	1	2.72E-05	0.0111406	0.005144	0.004138	167	7.3837	2.92
Stroke prevalence	1	0.00318074	0.0393513	0.01248	0.007914	167	7.3837	2.42
GBD_Subarachnoid hemorrhage prevalence	1	0.000471	0.00703098	0.001362	0.0008043	167	7.3837	4.19
WB Cause of death, by communicable diseases and maternal, prenatal and nutrition conditions (% of tot	2	1.3	65.3	23.03	21.02	129	6.8945	3.54
WB Cause of death, by non-communicable diseases (% of total)	2	23.9	95.2	67.75	22.57	146	7.1341	3.39
WB Diabetes prevalence (% of population ages 20 to 79)	1	1	22.1	7.505	3.931	82	5.9555	0.84
WB Incidence of tuberculosis (per 100,000 people)	1	1	611	112	140.4	134	6.9539	4.54
WB Prevalence of HIV, female (% ages 15-24)	33	0.1	15.9	0.9044	2.245	29	2.7076	1.23
WB Prevalence of HIV, male (% ages 15-24)	33	0.1	4.9	0.4459	0.8232	23	2.5523	1.21
WB Prevalence of HIV, total (% of population ages 15-49)	29	0.1	27.3	1.853	4.338	38	4.1454	1.45
WB Prevalence of anemia among children (% of children under 5)	2	8.5	86.2	36.63	18.9	135	6.9759	8.17
WB Prevalence of overweight, weight for height (% of children under 5)	36	1	29.6	7.03	5.282	81	6.1561	1.28
WB Prevalence of severe wasting, weight for height (% of children under 5)	44	0	9.9	1.741	1.716	47	5.1565	1.42
WB Prevalence of stunting, height for age (% of children under 5)	34	1.7	54.2	21.22	13.1	107	6.62	2.57
WB Prevalence of undernourishment (% of population)	18	2.5	59.6	11.41	11.93	91	5.3432	3.19
WB Prevalence of underweight, weight for age (% of children under 5)	35	0.2	39.9	11.07	9.558	95	6.4291	2.2
WB Prevalence of wasting, weight for height (% of children under 5)	35	0	22.7	5.721	4.504	80	6.1399	2.09
