## Supplementary material for "Analysis of feature influence on Covid-19 Death Rate Per Country Using a Novel Orthogonalization Technique": Feature list for immunization

Attribute name	number	minimum	maximum	average	standard	number of	Entropy	data
	of ?				deviation	unique values		importance
WBD Immunization BCG 1 yr old (%)	33	24	99	89.44	14.57	35	4.1737	1.98
WBD Immunization DPT 12 to 23 months (%)	3	16	99	87.62	15.29	41	4.6143	0.81
WBD Immunization HepB3 1 yr old (%)	12	16	99	86.29	16.16	41	4.737	0.02
WBD Immunization Hib3 12 to 23 months (%)	5	9	99	86.47	16.82	40	4.6807	0.75
WBD Immunization measles 12 to 23 months (%)	3	27	99	87.28	14.05	42	4.7076	0.31
WBD Immunization Pol3 1 yr old (%)	3	17	99	87.91	14.12	37	4.552	0.97
OWD Think vaccines are not safe (% of pop)	31	0.588	33.294	9.347	5.95	137	7.098	0.68
OWD Vaccinated DPT 12 to 23 months (%)	7	25	99	88.12	14.09	39	4.6179	0.47
OWD Vaccinated DPT 0 to 17 yrs (%)	6	16	99	87.8	14.99	42	4.6257	0.46
OWD Measles immunization 1 yrs (%)	8	35	99	87.9	12.64	37	4.5713	1.01
OWD Polio (Pol3) immunization 1 yr olds (%)	8	17	99	87.93	13.91	42	4.7003	1.02
OWD Geometric mean of the coverage of eight vaccines (% of pop)	5	30.989	99.9	89.01	12.07	162	7.3365	1.53
OWD Vaccine coverage Hib3 (%) (%)	9	33	99	89.41	11.53	36	4.493	0.35
OWD Vaccinated rotovirus 1 yrs old (%)	85	3	99	78.83	22.01	42	5.0764	0.12
LPI - Health: Care Systems: Antiretroviral HIV therapy	6	0.1	0.9	0.5562	0.2015	9	2.9007	1.81
LPI - Health: Preventative Interventions: Diphtheria immunisation	6	0	1	0.834	0.2019	10	2.4001	0.58
LPI - Health: Preventative Interventions: Hepatitis immunisation	6	0	1	0.8222	0.1997	10	2.4493	0.2
LPI - Health: Preventative Interventions: Measles immunisation	6	0	1	0.8364	0.1904	11	2.3368	0.81
WHO_Vacc_BCG_est_pct_coverage	17	2	100	87.55	18.62	38	4.3784	2.99
WHO_Vacc_DiphtheriaContainingV4_pct_coverage	62	24	99	86.11	13.92	34	4.7141	0.19
WHO_Vacc_DiphtheriaContainingV5_pct_coverage	89	6	99	83.24	17.61	33	4.6818	-0.22
WHO_Vacc_DTP1_pct_coverage	9	51	99	93.04	8.341	26	3.7838	1.14
WHO_Vacc_DTP3_pct_coverage	2	46	100	89.69	10.29	37	4.56	0.71
WHO_Vacc_DTP4_pct_coverage	58	2	99	85.77	15.72	36	4.6975	0.27
WHO_Vacc_HepB_BirthDose_pct_coverage	63	1	99	78.86	24.93	47	4.8826	0.25
WHO_Vacc_HepB_BirthDoseAll_pct_coverage	94	1	100	82.08	23.87	34	4.5245	1
WHO_Vacc_HepB3_pct_coverage	8	46	99	88.79	10.88	38	4.628	-0.06
WHO_Vacc_Hib3_pct_coverage	3	46	99	89.27	10.64	37	4.5624	0.7
WHO_Vacc_HPVfem_pct_coverage	105	5	99	60.05	26.88	46	5.4136	0.85
WHO_Vacc_InactivePolioV1_pct_coverage	22	3	100	83.29	19.03	47	4.9106	2.28
WHO_Vacc_MeaslesContainingV1_pct_coverage	2	39	99	88.95	11.54	35	4.5435	1.09
WHO_Vacc_MeaslesContainingV2_pct_coverage	25	31	100	82.91	16.96	47	5.0986	0.7
WHO_Vacc_PneumococcalConjugateV1_pct_coverage	45	27	99	91.02	11.6	28	4.089	0.46
WHO_Vacc_PneumococcalConjugateV2_pct_coverage	44	7	99	88.62	13.5	32	4.4448	0.36
WHO_Vacc_PneumococcalConjugateV3_pct_coverage	37	1	99	85.27	16.39	35	4.6961	0.64
WHO_Vacc_PerCV4_pct_coverage	76	21	99	85.52	15.91	33	4.6388	0.24
WHO_Vacc_Polio3_pct_coverage	2	45	100	89.27	10.92	36	4.5375	0.74
WHO_Vacc_RubellaContainingV1_pct_coverage	26	42	99	90.9	10.04	29	4.1946	0.51
WHO_Vacc_Rotavirus1_pct_coverage	76	7	99	85.82	17.35	32	4.5643	0.82
WHO_Vacc_RotavirusC_pct_coverage	75	1	99	80.12	18.98	40	5.0254	-0.87
WHO_Vacc_TetanusToxoid2plus_pct_coverage	13	10	99	73.64	22.79	61	5.5394	1
WHO_Vacc_TetanusToxoidCV4_pct_coverage	72	2	99	83.6	19.78	35	4.6988	0.15
WHO_Vacc_TetanusToxoidCV5_pct_coverage	89	1	99	80.66	22.22	33	4.688	0.26
WHO_Vacc_VitADose1_pct_coverage	83	2	99	71.4	28.94	49	5.2573	0.7
WHO_WHS4_543_BCG immunization 1YOs(%)	23	18	99	89.08	14.5	35	4.2891	2.59
WHO_BCGV immunization 1YOs (%)F	71	30.1819	100	90.5	12.65	94	6.5174	0.67
WHO_BCGV immunization 1YOs (%)M	71	29.9998	100	90.6	12.7	94	6.5174	0.72
WHO_BCGV immunization 1YOs (%)EDU_PRLM	81	44.8835	100	91.13	9.871	84	6.351	0.58
WHO_BCGV immunization 1YOs (%)EDU_SHLM	71	63.2068	100	95.52	6.192	92	6.44	0.43
WHO_BCGV immunization 1YOs (%)Rural	71	19.7408	100	88.47	14.95	95	6.5509	0.36
WHO_BCGV immunization 1YOs (%)Urban	71	46.5357	100	94.08	8.619	92	6.44	0.45
WHO_BCGV immunization 1YOs (%)WealthQuintile1	73	13.9865	100	85.08	18.08	91	6.4476	0.72
WHO_BCGV immunization 1YOs (%)WealthQuintile2	73	14.506	100	88.75	15.94	83	6.0635	0.64
WHO_BCGV immunization 1YOs (%)WealthQuintile3	73	28.0346	100	91.42	12.78	87	6.2695	0.74
WHO_BCGV immunization 1YOs (%)WealthQuintile4	73	34.2983	100	93.32	11.23	84	6.117	0.73
WHO_BCGV immunization 1YOs (%)WealthQuintile5	73	53.1466	100	95.7	7.052	84	6.117	0.35
WHO_VBCG immunization 1YOs (%)F	70	30.1819	100	90.53	12.58	96	6.5662	0.12
WHO_VBCG immunization 1YOs (%)M	70	29.9998	100	90.5	12.71	95	6.5331	0.45
WHO_VBCG immunization 1YOs (%)EDU_NHLM	90	23.7262	100	82.31	17.36	76	6.2244	0.38
WHO_VBCG immunization 1YOs (%)EDU_PRLM	81	44.8835	100	90.84	10.11	84	6.351	0.62
WHO_VBCG immunization 1YOs (%)EDU_SHLM	71	63.2068	100	95.17	6.381	93	6.4802	0.41
WHO_VBCG immunization 1YOs (%)Rural	71	19.7408	100	88.35	14.93	95	6.5509	0.35
WHO_VBCG immunization 1YOs (%)Urban	71	46.5357	100	93.96	8.569	93	6.4802	0.23
WHO_VBCG immunization 1YOs (%)WealthQuintile1	73	18.78	100	84.71	18.29	91	6.4476	0.79
WHO_VBCG immunization 1YOs (%)WealthQuintile2	73	14.506	100	88.86	15.75	84	6.117	0.55
WHO_VBCG immunization 1YOs (%)WealthQuintile3	73	28.0346	100	91.35	12.99	87	6.2695	0.49
WHO_VBCG immunization 1YOs (%)WealthQuintile4	73	34.2983	100	93.32	11.12	85	6.1693	0.76
WHO_VBCG immunization 1YOs (%)WealthQuintile5	73	53.1466	100	95.58	7.017	86	6.2202	0.33
WB Immunization, DPT (% of children ages 12-23 months)	2	25	99	87.68	13.89	43	4.6938	0.41
WB Immunization, measles (% of children ages 12-23 months)	2	30	99	87.46	13.72	44	4.7534	0.54
