## Supplementary material for "Analysis of feature influence on Covid-19 Death Rate Per Country Using a Novel Orthogonalization Technique": Feature list for inequality

Attribute name	number	minimum	maximum	average	standard	number of	Entropy	data
	of ?				deviation	unique values		importance
WHR Happiness Index (index )	19	2.853	7.769	5.416	1.132	148	7.2057	3.39
WHR Satisfaction with life (index)	9	100	283.33	199.7	38.85	47	5.2717	1.76
LPI - Education: Adult Skills: Education inequality	6	0.2	0.9	0.7117	0.176	8	2.4943	2.59
WID_IDX Inequality transparency index M/F AllAge	2	0	16.5	3.937	3.748	20	2.9115	10.14
GEI - 1. Opportunity Perception	36	0.054	1	0.4014	0.2419	119	6.8266	1.39
GEI - 6. Opportunity Startup	36	0.02	1	0.4068	0.2665	113	6.6834	1.99
Global Opportunity Index 2018	25	1	147	74.22	42.96	143	7.1599	4.46
Global Opportunity Index 2019	28	1	144	73.01	42.11	140	7.1293	5.23
WB_GINI inequality index	18	24.2	63	38.3	8.016	116	6.7503	1.16
EIU Democracy index civil liberties	6	0	10	5.839	2.632	33	4.8898	1.78
