## Supplementary material for "Analysis of feature influence on Covid-19 Death Rate Per Country Using a Novel Orthogonalization Technique": Feature list for preventative measures

Attribute name	number	minimum	median	maximum	average	standard	number of	Entropy	data	skewness	outlier
	of ?					deviation	unique values		importance		index
OWD_Avg. change in visitors to grocery stores and pharmacies (Feb)	43	-0.105	0.0042857	0.105	0.0039166	0.035821	95	6.4388	0.4	-0.2179	-0.009247
OWD_Avg. change in visitors to grocery stores and pharmacies (Mar)	43	-0.30645	-0.062581	0.10452	-0.079718	0.076231	119	6.8637	-0.16	-0.5612	-0.1163
OWD_Avg. change in visitors to grocery stores and pharmacies (Apr)	43	-0.744	-0.307	0.088667	-0.31291	0.17775	120	6.8858	-0.89	-0.1943	-0.01211
OWD_Avg. change in visitors to grocery stores and pharmacies (May)	44	-0.66387	-0.17129	0.28871	-0.18601	0.17145	119	6.8736	-0.35	-0.4309	-0.04206
OWD_Avg. change in visitors to grocery stores and pharmacies (Jun)	44	-0.51333	-0.072917	0.4025	-0.097967	0.15962	116	6.8252	-0.15	-0.411	-0.1022
OWD_Avg. change in visitors to grocery stores and pharmacies (all months)	43	-0.48523	-0.14169	0.15062	-0.15297	0.11554	125	6.9658	-1.22	-0.3486	-0.04289
OWD_Avg. change in visitors to parks and outdoor spaces (Feb)	43	-0.18714	0.022143	0.44071	0.039455	0.097462	108	6.6757	0.88	1.022	0.135
OWD_Avg. change in visitors to parks and outdoor spaces (Mar)	43	-0.52935	-0.11161	0.36968	-0.12017	0.15065	121	6.9018	0.94	0.1537	-0.03209
OWD_Avg. change in visitors to parks and outdoor spaces (Apr)	43	-0.84833	-0.331	1.02	-0.29825	0.3245	120	6.8858	0.92	1.115	0.05125
OWD_Avg. change in visitors to parks and outdoor spaces (May)	43	-0.89032	-0.1829	1.081	-0.15613	0.37279	120	6.8858	0.74	0.9483	0.04936
OWD_Avg. change in visitors to parks and outdoor spaces (Jun)	43	-0.84208	-0.13375	1.9963	0.0037667	0.51189	122	6.9178	1.8	1.588	0.2368
OWD_Avg. change in visitors to parks and outdoor spaces (all months)	43	-0.669	-0.16431	0.87438	-0.12986	0.27971	125	6.9658	0.45	1.223	0.08071
OWD_Avg. change in visitors to retail and recreation facilities (Feb)	43	-0.24143	0.0021429	0.1	-0.0057314	0.049617	91	6.3535	-0.42	-1.913	-0.147
OWD_Avg. change in visitors to retail and recreation facilities (Mar)	43	-0.58742	-0.23065	-0.015484	-0.22592	0.12041	118	6.8538	2.47	-0.187	0.01354
OWD_Avg. change in visitors to retail and recreation facilities (Apr)	43	-0.89767	-0.58433	-0.09	-0.55216	0.19978	119	6.8698	1.31	0.5022	0.04189
OWD_Avg. change in visitors to retail and recreation facilities (May)	43	-0.81935	-0.39839	0.062903	-0.40748	0.18934	120	6.8858	0.28	-0.1046	-0.01536
OWD_Avg. change in visitors to retail and recreation facilities (Jun)	44	-0.755	-0.22542	0.13	-0.26006	0.18959	117	6.8352	-0.53	-0.5417	-0.08013
OWD_Avg. change in visitors to retail and recreation facilities (all months)	43	-0.62154	-0.32708	-0.039077	-0.32621	0.13421	123	6.9338	0.93	0.01914	0.001892
OWD_Avg. change in visitors to public transport stations (Feb)	44	-0.31	-0.0014286	0.14571	-0.0065438	0.063883	101	6.538	0.77	-1.345	-0.07537
OWD_Avg. change in visitors to public transport stations (Mar)	44	-0.60258	-0.23935	0.012258	-0.23554	0.11422	118	6.8574	1.86	-0.0005294	0.01084
OWD_Avg. change in visitors to public transport stations (Apr)	44	-0.883	-0.58967	-0.085667	-0.57576	0.18038	118	6.8574	0.64	0.547	0.01822
OWD_Avg. change in visitors to public transport stations (May)	44	-0.82	-0.45355	0.09	-0.4489	0.18142	121	6.9058	0.93	0.1738	0.007352
OWD_Avg. change in visitors to public transport stations (Jun)	44	-0.68917	-0.32	0.17	-0.33705	0.18299	115	6.809	0.21	0.04478	-0.03333
OWD_Avg. change in visitors to public transport stations (all months)	44	-0.62931	-0.36777	-0.041154	-0.35901	0.12742	123	6.9381	1.09	0.1922	0.01785
OWD_Avg. change in visitors to workplaces (Feb)	43	-0.21429	0.017143	0.15357	0.00744	0.064794	101	6.5516	1.33	-0.5073	-0.1259
OWD_Avg. change in visitors to workplaces (Mar)	43	-0.44548	-0.15032	0.10258	-0.1451	0.1126	115	6.7997	2.33	-0.01929	0.02007
OWD_Avg. change in visitors to workplaces (Apr)	43	-0.772	-0.46233	0.070667	-0.44292	0.18343	122	6.9178	1.62	0.5572	0.03052
OWD_Avg. change in visitors to workplaces (May)	43	-0.68258	-0.31	0.20129	-0.31435	0.1579	123	6.9338	1.2	0.1952	-0.009245
OWD_Avg. change in visitors to workplaces (Jun)	43	-0.57458	-0.19042	0.20417	-0.20041	0.14503	116	6.8157	1.28	-0.3329	-0.02934
OWD_Avg. change in visitors to workplaces (all months)	43	-0.50377	-0.25862	0.10992	-0.24797	0.12046	122	6.9178	1.52	0.3164	0.02848
OWD_International travel controls: screening (date)	98	1	30	173	46.971	38.673	41	5.1151	0.52	2.07	0.22
OWD_International travel controls: quarantine from high-risk regions (date)	102	29	70	168	71.455	30.816	40	5.0101	1.47	1.169	0.01432
OWD_International travel controls: ban on high-risk regions (date)	41	23	74	179	72.732	33.282	57	5.4087	0.93	1.151	-0.01189
OWD_International travel controls: total border closure (date)	41	72	81	156	85.827	15.653	36	4.5846	0.31	2.649	0.04872
OWD_International travel controls: first date any action	10	1	61	173	58.449	35.246	70	5.787	0.68	1.338	-0.02686
OWD_Public information campaigns: public officials urging caution (date)	98	1	32	145	42.029	25.243	43	5.1553	0.41	1.352	0.1611
OWD_Public information campaigns: coordinated information campaign (date)	11	1	64	138	58.637	26.459	66	5.7298	0.27	0.1192	-0.0611
OWD_Public information campaigns: first date any action	8	1	49	145	48.494	25.434	64	5.6898	0.45	0.3321	-0.006825
OxCGRT_C1_School closing 1 Recommend closing from days -13 to 0	0	0	14	14	13.167	3.3223	2	0.3256	-0.65	-3.757	-0.04929
OxCGRT_C1_School closing 1 Recommend closing from days -27 to -14	0	0	14	14	13.226	3.1712	3	0.3535	-0.17	-3.95	-0.0461
OxCGRT_C1_School closing 1 Recommend closing from days -41 to -28	0	0	14	14	13.268	3.0943	3	0.3283	-0.06	-4.031	-0.04377
OxCGRT_C1_School closing 1 Recommend closing from days -55 to -42	0	0	14	14	13.238	3.0919	5	0.4325	0.29	-3.968	-0.04559
OxCGRT_C1_School closing 1 Recommend closing from days -69 to -56	0	0	14	14	12.571	3.7538	10	1.1465	0.95	-2.724	-0.08384
OxCGRT_C1_School closing 2 Require closing some levels from days -13 to 0	0	0	14	14	12.476	4.3458	3	0.5428	-0.04	-2.543	-0.08666
OxCGRT_C1_School closing 2 Require closing some levels from days -27 to -14	0	0	14	14	12.976	3.5121	5	0.6012	-0.21	-3.319	-0.06022
OxCGRT_C1_School closing 2 Require closing some levels from days -41 to -28	0	0	14	14	13.185	3.2586	3	0.3535	0.01	-3.783	-0.04839
OxCGRT_C1_School closing 2 Require closing some levels from days -55 to -42	0	0	14	14	13.155	3.2556	5	0.4575	0.33	-3.729	-0.05021
OxCGRT_C1_School closing 2 Require closing some levels from days -69 to -56	0	0	14	14	12.47	3.8798	10	1.1627	0.93	-2.596	-0.08938
OxCGRT_C1_School closing 3 Require closing all levels from days -13 to 0	0	0	14	14	10.256	5.9459	11	1.4875	1.14	-1.034	-0.2072
OxCGRT_C1_School closing 3 Require closing all levels from days -27 to -14	0	0	14	14	11.702	4.9604	6	1.001	0.74	-1.829	-0.129
OxCGRT_C1_School closing 3 Require closing all levels from days -41 to -28	0	0	14	14	12.381	4.3894	6	0.7185	0.21	-2.434	-0.0921
OxCGRT_C1_School closing 3 Require closing all levels from days -55 to -42	0	0	14	14	12.565	4.181	5	0.6087	0.02	-2.652	-0.08214
OxCGRT_C1_School closing 3 Require closing all levels from days -69 to -56	0	0	14	14	11.845	4.5359	11	1.437	0.81	-1.988	-0.1234
OxCGRT_C2_Workplace closing 1 Recommend closing/WFH from days -13 to 0	0	0	14	14	12.125	4.6958	5	0.737	0.85	-2.181	-0.1056
OxCGRT_C2_Workplace closing 1 Recommend closing/WFH from days -27 to -14	0	0	14	14	12.488	4.2722	5	0.7021	0.88	-2.568	-0.08631
OxCGRT_C2_Workplace closing 1 Recommend closing/WFH from days -41 to -28	0	0	14	14	12.536	4.2636	3	0.5244	1.09	-2.603	-0.08352
OxCGRT_C2_Workplace closing 1 Recommend closing/WFH from days -55 to -42	0	0	14	14	12.214	4.5348	7	0.8056	1.02	-2.259	-0.1012
OxCGRT_C2_Workplace closing 1 Recommend closing/WFH from days -69 to -56	0	0	14	14	10.494	5.2255	13	2.1634	1.19	-1.173	-0.2007
OxCGRT_C2_Workplace closing 2 Require closing/WFH some sectors from days -13 to 0	0	0	14	14	10.857	5.7329	8	1.0789	-0.19	-1.339	-0.1731
OxCGRT_C2_Workplace closing 2 Require closing/WFH some sectors from days -27 to -14	0	0	14	14	11.476	5.1481	8	1.1676	0.08	-1.683	-0.1411
OxCGRT_C2_Workplace closing 2 Require closing/WFH some sectors from days -41 to -28	0	0	14	14	11.655	5.1632	6	0.8502	0.56	-1.782	-0.1304
OxCGRT_C2_Workplace closing 2 Require closing/WFH some sectors from days -55 to -42	0	0	14	14	11.315	5.4324	7	0.9177	0.21	-1.571	-0.1484
OxCGRT_C2_Workplace closing 2 Require closing/WFH some sectors from days -69 to -56	0	0	12	14	9.244	5.6521	15	2.6705	0.86	-0.717	-0.1693
OxCGRT_C2_Workplace closing 3 Require closing/WFH nonessential from days -13 to 0	0	0	0	14	2.3631	5.0131	11	1.14	-0.15	1.798	0.3815
OxCGRT_C2_Workplace closing 3 Require closing/WFH nonessential from days -27 to -14	0	0	0	14	4.0238	5.7554	12	1.9269	2.16	0.9515	0.518
OxCGRT_C2_Workplace closing 3 Require closing/WFH nonessential from days -41 to -28	0	0	3	14	6.4405	6.5558	11	1.9031	1.72	0.167	0.3051
OxCGRT_C2_Workplace closing 3 Require closing/WFH nonessential from days -55 to -42	0	0	7	14	7.1369	6.7184	12	1.7572	1.25	-0.04199	0.00993
OxCGRT_C2_Workplace closing 3 Require closing/WFH nonessential from days -69 to -56	0	0	0	14	5.0595	6.0147	15	2.3955	1.65	0.5762	0.5921
OxCGRT_C3_Cancel public events 1 Recommended from days -13 to 0	0	0	14	14	13.071	3.4737	3	0.4008	0.23	-3.534	-0.05459
OxCGRT_C3_Cancel public events 1 Recommended from days -27 to -14	0	0	14	14	13.238	3.0686	4	0.4206	0.11	-3.98	-0.04566
OxCGRT_C3_Cancel public events 1 Recommended from days -41 to -28	0	0	14	14	13.327	2.99	3	0.3283	-0.01	-4.282	-0.04039
OxCGRT_C3_Cancel public events 1 Recommended from days -55 to -42	0	0	14	14	13.101	3.3564	5	0.4575	0.1	-3.567	-0.05316
OxCGRT_C3_Cancel public events 1 Recommended from days -69 to -56	0	0	14	14	12.571	3.8076	10	1.091	0.55	-2.714	-0.08357
OxCGRT_C3_Cancel public events 2 Required from days -13 to 0	0	0	14	14	12.232	4.5161	6	0.7937	-0.22	-2.287	-0.1003
OxCGRT_C3_Cancel public events 2 Required from days -27 to -14	0	0	14	14	12.786	3.8258	7	0.6517	0.26	-2.984	-0.07052
OxCGRT_C3_Cancel public events 2 Required from days -41 to -28	0	0	14	14	12.929	3.6959	4	0.475	-0.04	-3.208	-0.06244
OxCGRT_C3_Cancel public events 2 Required from days -55 to -42	0	0	14	14	12.786	3.9032	4	0.4966	-0.23	-2.938	-0.07021
OxCGRT_C3_Cancel public events 2 Required from days -69 to -56	0	0	14	14	12.083	4.3063	11	1.4413	-0.17	-2.197	-0.1105
OxCGRT_C4_Restrictions on gatherings 1 limit over 1000 from days -13 to 0	0	0	14	14	12.488	4.2959	5	0.6275	0.09	-2.557	-0.0862
OxCGRT_C4_Restrictions on gatherings 1 limit over 1000 from days -27 to -14	0	0	14	14	12.53	4.2227	5	0.6483	0.54	-2.595	-0.08407
OxCGRT_C4_Restrictions on gatherings 1 limit over 1000 from days -41 to -28	0	0	14	14	12.369	4.4312	6	0.679	0.62	-2.397	-0.09259
OxCGRT_C4_Restrictions on gatherings 1 limit over 1000 from days -55 to -42	0	0	14	14	12.381	4.4477	4	0.6122	0.43	-2.442	-0.09179
OxCGRT_C4_Restrictions on gatherings 1 limit over 1000 from days -69 to -56	0	0	14	14	11.131	4.9761	13	1.8652	0.36	-1.502	-0.1636
OxCGRT_C4_Restrictions on gatherings 2 limit over 100 from days -13 to 0	0	0	14	14	12.173	4.6942	4	0.6463	-0.02	-2.212	-0.1028
OxCGRT_C4_Restrictions on gatherings 2 limit over 100 from days -27 to -14	0	0	14	14	12.179	4.6279	6	0.7715	0.66	-2.223	-0.1028
OxCGRT_C4_Restrictions on gatherings 2 limit over 100 from days -41 to -28	0	0	14	14	11.964	4.8976	5	0.7139	0.79	-2.013	-0.1139
OxCGRT_C4_Restrictions on gatherings 2 limit over 100 from days -55 to -42	0	0	14	14	12.083	4.7379	6	0.7651	0.34	-2.157	-0.1078
OxCGRT_C4_Restrictions on gatherings 2 limit over 100 from days -69 to -56	0	0	14	14	10.708	5.2624	13	1.9746	-0.11	-1.281	-0.1869
OxCGRT_C4_Restrictions on gatherings 3 limit over 10 from days -13 to 0	0	0	14	14	11.595	5.1379	9	1.0026	0.56	-1.76	-0.1341
OxCGRT_C4_Restrictions on gatherings 3 limit over 10 from days -27 to -14	0	0	14	14	11.804	4.9745	7	0.9252	0.9	-1.919	-0.1229
OxCGRT_C4_Restrictions on gatherings 3 limit over 10 from days -41 to -28	0	0	14	14	11.577	5.2557	6	0.8399	0.89	-1.743	-0.1343
OxCGRT_C4_Restrictions on gatherings 3 limit over 10 from days -55 to -42	0	0	14	14	11.524	5.2517	8	0.9414	0.49	-1.719	-0.1375
OxCGRT_C4_Restrictions on gatherings 3 limit over 10 from days -69 to -56	0	0	14	14	9.7679	5.6271	14	2.3734	-0.07	-0.8927	-0.2417
OxCGRT_C4_Restrictions on gatherings 4 limit lessthan 10 from days -13 to 0	0	0	5	14	6.9286	6.8679	9	1.4234	0.32	0.01979	0.1503
OxCGRT_C4_Restrictions on gatherings 4 limit lessthan 10 from days -27 to -14	0	0	10	14	7.5	6.6782	11	1.7417	0.88	-0.1429	-0.162
OxCGRT_C4_Restrictions on gatherings 4 limit lessthan 10 from days -41 to -28	0	0	14	14	7.9345	6.7639	9	1.4759	0.57	-0.2634	-0.3421
OxCGRT_C4_Restrictions on gatherings 4 limit lessthan 10 from days -55 to -42	0	0	14	14	7.7857	6.8387	11	1.443	0.65	-0.2326	-0.3505
OxCGRT_C4_Restrictions on gatherings 4 limit lessthan 10 from days -69 to -56	0	0	3	14	5.8869	6.2612	14	2.3758	0.68	0.2883	0.2697
OxCGRT_C5_Close public transport 1 Recommended from days -13 to 0	0	0	14	14	8.8274	6.6405	7	1.3101	0.25	-0.5413	-0.2865
OxCGRT_C5_Close public transport 1 Recommended from days -27 to -14	0	0	14	14	9.9226	6.1751	9	1.3602	0.04	-0.9337	-0.2248
OxCGRT_C5_Close public transport 1 Recommended from days -41 to -28	0	0	14	14	10.464	6.0723	4	0.9114	-0.13	-1.154	-0.1932
OxCGRT_C5_Close public transport 1 Recommended from days -55 to -42	0	0	14	14	10.149	6.1261	8	1.1949	0.2	-1.025	-0.2116
OxCGRT_C5_Close public transport 1 Recommended from days -69 to -56	0	0	8	14	7.3393	5.8839	14	2.9205	0.73	-0.1472	-0.04875
OxCGRT_C5_Close public transport 2 Required from days -13 to 0	0	0	0	14	3.9107	6.2039	6	1.1083	0.17	1.004	0.4793
OxCGRT_C5_Close public transport 2 Required from days -27 to -14	0	0	0	14	4.494	6.3529	7	1.3443	0.08	0.7813	0.5226
OxCGRT_C5_Close public transport 2 Required from days -41 to -28	0	0	0	14	5.125	6.6478	9	1.3069	0.03	0.566	0.5564
OxCGRT_C5_Close public transport 2 Required from days -55 to -42	0	0	0	14	5.5536	6.7174	8	1.372	-0.07	0.4154	0.5849
OxCGRT_C5_Close public transport 2 Required from days -69 to -56	0	0	0	14	4.0357	5.6451	13	2.0815	0.22	0.8594	0.5267
OxCGRT_C6_Stay at home requirements 1 Recommend from days -13 to 0	0	0	14	14	11.31	5.4355	6	0.9058	0.44	-1.564	-0.1487
OxCGRT_C6_Stay at home requirements 1 Recommend from days -27 to -14	0	0	14	14	11.81	4.905	8	0.9844	0.37	-1.896	-0.123
OxCGRT_C6_Stay at home requirements 1 Recommend from days -41 to -28	0	0	14	14	11.911	4.9098	7	0.8162	0.75	-1.966	-0.1169
OxCGRT_C6_Stay at home requirements 1 Recommend from days -55 to -42	0	0	14	14	11.714	4.9575	10	1.0775	1.03	-1.864	-0.1283
OxCGRT_C6_Stay at home requirements 1 Recommend from days -69 to -56	0	0	11	14	9.0417	5.6836	15	2.7723	1.48	-0.6593	-0.1247
OxCGRT_C6_Stay at home requirements 2 Essential Only from days -13 to 0	0	0	3	14	6.6726	6.7527	10	1.6741	-0.92	0.109	0.3169
OxCGRT_C6_Stay at home requirements 2 Essential Only from days -27 to -14	0	0	14	14	8.3631	6.471	12	1.8618	0.19	-0.385	-0.3193
OxCGRT_C6_Stay at home requirements 2 Essential Only from days -41 to -28	0	0	14	14	9.1429	6.5243	10	1.4279	0.1	-0.6407	-0.2684
OxCGRT_C6_Stay at home requirements 2 Essential Only from days -55 to -42	0	0	14	14	9	6.4743	10	1.4991	0.29	-0.6021	-0.2782
OxCGRT_C6_Stay at home requirements 2 Essential Only from days -69 to -56	0	0	5	14	6.1131	5.858	15	2.9717	0.51	0.1926	0.09752
OxCGRT_C6_Stay at home requirements 3 Heavily Restricted from days -13 to 0	0	0	0	14	1	3.4259	7	0.6365	0.16	3.383	0.2547
OxCGRT_C6_Stay at home requirements 3 Heavily Restricted from days -27 to -14	0	0	0	14	1.4643	4.0148	7	0.8331	0.06	2.604	0.3085
OxCGRT_C6_Stay at home requirements 3 Heavily Restricted from days -41 to -28	0	0	0	14	1.8988	4.5671	8	0.9742	-0.08	2.169	0.3442
OxCGRT_C6_Stay at home requirements 3 Heavily Restricted from days -55 to -42	0	0	0	14	2.0774	4.7664	9	0.9984	-0.64	1.985	0.3579
OxCGRT_C6_Stay at home requirements 3 Heavily Restricted from days -69 to -56	0	0	0	14	1.4702	3.9683	11	0.9455	0.2	2.535	0.3126
OxCGRT_C7_Restrictions on internal movement 1 Recommend from days -13 to 0	0	0	14	14	10.804	5.8003	7	1.0287	0.85	-1.3	-0.1756
OxCGRT_C7_Restrictions on internal movement 1 Recommend from days -27 to -14	0	0	14	14	11.589	5.0747	10	1.1162	0.85	-1.75	-0.1349
OxCGRT_C7_Restrictions on internal movement 1 Recommend from days -41 to -28	0	0	14	14	11.851	4.9241	9	0.9413	0.71	-1.918	-0.1204
OxCGRT_C7_Restrictions on internal movement 1 Recommend from days -55 to -42	0	0	14	14	11.81	4.9221	10	0.9847	0.39	-1.911	-0.1229
OxCGRT_C7_Restrictions on internal movement 1 Recommend from days -69 to -56	0	0	13	14	9.75	5.4275	13	2.6459	0.72	-0.9346	-0.1934
OxCGRT_C7_Restrictions on internal movement 2 Restrictions from days -13 to 0	0	0	14	14	8.5893	6.725	8	1.3085	-0.64	-0.4709	-0.3003
OxCGRT_C7_Restrictions on internal movement 2 Restrictions from days -27 to -14	0	0	14	14	9.2857	6.3436	10	1.5921	-0.62	-0.6721	-0.2621
OxCGRT_C7_Restrictions on internal movement 2 Restrictions from days -41 to -28	0	0	14	14	10.071	6.0404	12	1.5132	-0.71	-0.962	-0.2173
OxCGRT_C7_Restrictions on internal movement 2 Restrictions from days -55 to -42	0	0	14	14	10.387	5.8575	12	1.3936	-0.7	-1.103	-0.2002
OxCGRT_C7_Restrictions on internal movement 2 Restrictions from days -69 to -56	0	0	9	14	7.4821	5.9196	15	2.9272	-0.25	-0.1804	-0.1072
OxCGRT_C8_International travel controls 1 screening from days -13 to 0	0	0	14	14	13.06	3.4445	4	0.4296	-0.57	-3.467	-0.05541
OxCGRT_C8_International travel controls 1 screening from days -27 to -14	0	0	14	14	13.202	3.2103	3	0.3535	-0.43	-3.847	-0.04744
OxCGRT_C8_International travel controls 1 screening from days -41 to -28	0	0	14	14	13.25	3.1618	2	0.3014	-0.27	-4.001	-0.04468
OxCGRT_C8_International travel controls 1 screening from days -55 to -42	0	0	14	14	13.232	3.166	3	0.3535	-0.1	-3.97	-0.04575
OxCGRT_C8_International travel controls 1 screening from days -69 to -56	0	0	14	14	13.048	3.3691	7	0.625	-0.18	-3.536	-0.05638
OxCGRT_C8_International travel controls 2 quarantine regions from days -13 to 0	0	0	14	14	12.946	3.6579	4	0.4527	-0.59	-3.217	-0.0615
OxCGRT_C8_International travel controls 2 quarantine regions from days -27 to -14	0	0	14	14	13.119	3.3673	3	0.3776	-0.54	-3.624	-0.05204
OxCGRT_C8_International travel controls 2 quarantine regions from days -41 to -28	0	0	14	14	13.167	3.3223	2	0.3256	-0.42	-3.757	-0.04929
OxCGRT_C8_International travel controls 2 quarantine regions from days -55 to -42	0	0	14	14	13.077	3.4346	4	0.4296	-0.59	-3.532	-0.05436
OxCGRT_C8_International travel controls 2 quarantine regions from days -69 to -56	0	0	14	14	12.827	3.6542	7	0.8419	-0.25	-3.143	-0.0687
OxCGRT_C8_International travel controls 3 ban regions from days -13 to 0	0	0	14	14	12.101	4.7433	6	0.7322	-0.09	-2.136	-0.1067
OxCGRT_C8_International travel controls 3 ban regions from days -27 to -14	0	0	14	14	12.256	4.5858	5	0.6636	-0.37	-2.289	-0.09846
OxCGRT_C8_International travel controls 3 ban regions from days -41 to -28	0	0	14	14	12.524	4.251	4	0.576	-0.64	-2.605	-0.08429
OxCGRT_C8_International travel controls 3 ban regions from days -55 to -42	0	0	14	14	12.655	4.0697	4	0.5375	-0.16	-2.757	-0.07733
OxCGRT_C8_International travel controls 3 ban regions from days -69 to -56	0	0	14	14	12.149	4.2095	12	1.4826	0.03	-2.287	-0.1071
OxCGRT_C8_International travel controls 4 ban all from days -13 to 0	0	0	14	14	9.2262	6.5136	9	1.3409	1.87	-0.6668	-0.2634
OxCGRT_C8_International travel controls 4 ban all from days -27 to -14	0	0	14	14	9.7798	6.3382	8	1.2195	2.49	-0.8681	-0.2315
OxCGRT_C8_International travel controls 4 ban all from days -41 to -28	0	0	14	14	9.9345	6.3218	5	1.0824	1.73	-0.9414	-0.2223
OxCGRT_C8_International travel controls 4 ban all from days -55 to -42	0	0	14	14	9.3393	6.5018	7	1.2128	1.84	-0.712	-0.2565
OxCGRT_C8_International travel controls 4 ban all from days -69 to -56	0	0	11	14	8.0357	6.2329	12	2.4032	1.33	-0.3763	-0.1882
OxCGRT_E1_Income support 1 <50% replacement from days -13 to 0	0	0	14	14	9.4583	6.5349	5	1.0471	1.32	-0.7589	-0.2487
OxCGRT_E1_Income support 1 <50% replacement from days -27 to -14	0	0	14	14	9.619	6.4491	6	1.0829	1.4	-0.8167	-0.2399
OxCGRT_E1_Income support 1 <50% replacement from days -41 to -28	0	0	14	14	8.9167	6.5638	8	1.4036	1.95	-0.5688	-0.2821
OxCGRT_E1_Income support 1 <50% replacement from days -55 to -42	0	0	10	14	7.5179	6.6124	10	1.8347	2.03	-0.1558	-0.1615
OxCGRT_E1_Income support 1 <50% replacement from days -69 to -56	0	0	0	14	4.25	5.8665	13	2.1635	2.47	0.9106	0.5318
OxCGRT_E1_Income support 2 >50% replacement from days -13 to 0	0	0	0	14	3.631	6.0986	5	0.9613	2.17	1.107	0.4588
OxCGRT_E1_Income support 2 >50% replacement from days -27 to -14	0	0	0	14	3.625	6.1271	3	0.8706	5.59	1.111	0.4566
OxCGRT_E1_Income support 2 >50% replacement from days -41 to -28	0	0	0	14	3.4345	6.0255	3	0.8519	7	1.198	0.4436
OxCGRT_E1_Income support 2 >50% replacement from days -55 to -42	0	0	0	14	3.119	5.747	6	1.0168	2.43	1.343	0.4269
OxCGRT_E1_Income support 2 >50% replacement from days -69 to -56	0	0	0	14	2.0893	4.7586	11	1.139	4.87	2.017	0.36
OxCGRT_E2_Debt/contract relief 1 Narrow from days -13 to 0	0	0	14	14	10.655	5.976	3	0.8421	0.61	-1.239	-0.1828
OxCGRT_E2_Debt/contract relief 1 Narrow from days -27 to -14	0	0	14	14	10.518	5.98	5	0.9804	0.29	-1.176	-0.1909
OxCGRT_E2_Debt/contract relief 1 Narrow from days -41 to -28	0	0	14	14	10.107	6.1809	7	1.1539	0.76	-1.009	-0.2135
OxCGRT_E2_Debt/contract relief 1 Narrow from days -55 to -42	0	0	14	14	9.1012	6.3986	13	1.6323	1.01	-0.6417	-0.2729
OxCGRT_E2_Debt/contract relief 1 Narrow from days -69 to -56	0	0	2	14	5.7143	6.104	15	2.5411	1.99	0.3878	0.3729
OxCGRT_E2_Debt/contract relief 2 Broad from days -13 to 0	0	0	0	14	6.0595	6.8976	6	1.1734	-0.15	0.2749	0.6104
OxCGRT_E2_Debt/contract relief 2 Broad from days -27 to -14	0	0	0	14	6.0893	6.9246	4	1.0806	0.52	0.2642	0.6108
OxCGRT_E2_Debt/contract relief 2 Broad from days -41 to -28	0	0	0	14	5.8393	6.8275	8	1.2907	0.62	0.3342	0.5991
OxCGRT_E2_Debt/contract relief 2 Broad from days -55 to -42	0	0	0	14	4.9107	6.4713	8	1.4236	0.97	0.6249	0.5501
OxCGRT_E2_Debt/contract relief 2 Broad from days -69 to -56	0	0	0	14	2.8571	5.1368	12	1.7191	0.92	1.485	0.4352
OxCGRT_H1_Public information campaigns 1 adhoc from days -13 to 0	0	0	14	14	13.5	2.6058	2	0.2223	-0.16	-5.049	-0.03057
OxCGRT_H1_Public information campaigns 1 adhoc from days -27 to -14	0	0	14	14	13.5	2.6058	2	0.2223	-0.15	-5.049	-0.03057
OxCGRT_H1_Public information campaigns 1 adhoc from days -41 to -28	0	0	14	14	13.482	2.6127	3	0.2745	-0.19	-4.994	-0.03167
OxCGRT_H1_Public information campaigns 1 adhoc from days -55 to -42	0	0	14	14	13.411	2.8057	3	0.3021	-0.15	-4.623	-0.03569
OxCGRT_H1_Public information campaigns 1 adhoc from days -69 to -56	0	0	14	14	13.065	3.1852	6	0.6676	0.41	-3.558	-0.0559
OxCGRT_H1_Public information campaigns 2 coordianted from days -13 to 0	0	0	14	14	13.042	3.4871	4	0.4527	-0.13	-3.477	-0.05635
OxCGRT_H1_Public information campaigns 2 coordianted from days -27 to -14	0	0	14	14	12.923	3.732	3	0.4232	-0.41	-3.194	-0.06266
OxCGRT_H1_Public information campaigns 2 coordianted from days -41 to -28	0	0	14	14	12.911	3.751	3	0.4448	-0.38	-3.19	-0.06331
OxCGRT_H1_Public information campaigns 2 coordianted from days -55 to -42	0	0	14	14	12.661	4.0459	6	0.6207	0.05	-2.765	-0.07708
OxCGRT_H1_Public information campaigns 2 coordianted from days -69 to -56	0	0	14	14	12.018	4.5061	9	1.1376	0.24	-2.107	-0.1132
OxCGRT_H2_Testing policy 1 Restricted from days -13 to 0	0	0	14	14	13.298	3.0021	4	0.3804	-0.57	-4.209	-0.04218
OxCGRT_H2_Testing policy 1 Restricted from days -27 to -14	0	0	14	14	13.167	3.3223	2	0.3256	-0.36	-3.757	-0.04929
OxCGRT_H2_Testing policy 1 Restricted from days -41 to -28	0	0	14	14	13.065	3.4764	3	0.4008	-0.35	-3.522	-0.05494
OxCGRT_H2_Testing policy 1 Restricted from days -55 to -42	0	0	14	14	12.768	3.7941	6	0.6794	-0.05	-2.995	-0.07173
OxCGRT_H2_Testing policy 1 Restricted from days -69 to -56	0	0	14	14	11.863	4.7018	12	1.2773	0.37	-1.974	-0.1212
OxCGRT_H2_Testing policy 2 Symptoms from days -13 to 0	0	0	14	14	7.6905	6.8778	6	1.279	0.56	-0.2051	-0.356
OxCGRT_H2_Testing policy 2 Symptoms from days -27 to -14	0	0	4	14	6.9821	6.8434	8	1.4384	0.21	0.01059	0.2418
OxCGRT_H2_Testing policy 2 Symptoms from days -41 to -28	0	0	0	14	6.2262	6.8646	9	1.3795	-0.38	0.2217	0.624
OxCGRT_H2_Testing policy 2 Symptoms from days -55 to -42	0	0	0	14	5.3155	6.5278	10	1.5339	-0.2	0.4858	0.5787
OxCGRT_H2_Testing policy 2 Symptoms from days -69 to -56	0	0	0	14	3.9048	6.0102	12	1.5274	-1.27	0.9971	0.4904
OxCGRT_H2_Testing policy 3 Open from days -13 to 0	0	0	0	14	2.6726	5.4526	5	0.8421	0.18	1.593	0.3937
OxCGRT_H2_Testing policy 3 Open from days -27 to -14	0	0	0	14	2.244	5.0072	7	0.9252	-0.41	1.878	0.3661
OxCGRT_H2_Testing policy 3 Open from days -41 to -28	0	0	0	14	1.5179	4.2299	6	0.6997	-0.63	2.546	0.3043
OxCGRT_H2_Testing policy 3 Open from days -55 to -42	0	0	0	14	0.98214	3.3166	8	0.6281	-0.51	3.337	0.2579
OxCGRT_H2_Testing policy 3 Open from days -69 to -56	0	0	0	14	0.55952	2.6349	5	0.3595	0.19	4.688	0.192
OxCGRT_H3_Contact tracing 1 Limited from days -13 to 0	0	0	14	14	12.161	4.6665	6	0.7322	-0.68	-2.2	-0.1036
OxCGRT_H3_Contact tracing 1 Limited from days -27 to -14	0	0	14	14	11.863	5.0232	3	0.658	-0.76	-1.945	-0.119
OxCGRT_H3_Contact tracing 1 Limited from days -41 to -28	0	0	14	14	11.756	5.13	4	0.7238	-0.65	-1.867	-0.1246
OxCGRT_H3_Contact tracing 1 Limited from days -55 to -42	0	0	14	14	11.393	5.3332	9	1.0057	-0.6	-1.633	-0.1446
OxCGRT_H3_Contact tracing 1 Limited from days -69 to -56	0	0	14	14	10.19	5.8545	14	1.7217	0.13	-1.027	-0.2122
OxCGRT_H3_Contact tracing 2 Comprehensive from days -13 to 0	0	0	3	14	6.9524	6.9229	7	1.3014	0	0.0146	0.3322
OxCGRT_H3_Contact tracing 2 Comprehensive from days -27 to -14	0	0	0	14	6.506	6.8473	6	1.308	0.62	0.1413	0.6441
OxCGRT_H3_Contact tracing 2 Comprehensive from days -41 to -28	0	0	0	14	6.0952	6.8955	7	1.2209	-0.02	0.2637	0.613
OxCGRT_H3_Contact tracing 2 Comprehensive from days -55 to -42	0	0	0	14	5.7976	6.8295	7	1.2461	0.38	0.3526	0.596
OxCGRT_H3_Contact tracing 2 Comprehensive from days -69 to -56	0	0	0	14	4.9762	6.524	10	1.4446	0.13	0.6212	0.5522
OxCGRT_H6_Facial Coverings 1 Recommended from days -13 to 0	0	0	14	14	9.6786	6.3626	9	1.2092	0.24	-0.8346	-0.2374
OxCGRT_H6_Facial Coverings 1 Recommended from days -27 to -14	0	0	14	14	8.744	6.5231	12	1.6104	0.14	-0.5281	-0.2937
OxCGRT_H6_Facial Coverings 1 Recommended from days -41 to -28	0	0	3	14	6.4286	6.5876	12	1.9633	-0.77	0.1716	0.3034
OxCGRT_H6_Facial Coverings 1 Recommended from days -55 to -42	0	0	0	14	4.4762	6.1954	11	1.7116	-0.77	0.7416	0.5308
OxCGRT_H6_Facial Coverings 1 Recommended from days -69 to -56	0	0	0	14	2.0833	4.7278	8	1.164	-0.93	2.038	0.3611
OxCGRT_H6_Facial Coverings 2 Required Some Public from days -13 to 0	0	0	14	14	8.0119	6.8316	9	1.3085	-0.48	-0.2941	-0.3357
OxCGRT_H6_Facial Coverings 2 Required Some Public from days -27 to -14	0	0	6	14	6.881	6.652	13	1.8776	0.59	0.02391	0.06729
OxCGRT_H6_Facial Coverings 2 Required Some Public from days -41 to -28	0	0	0	14	4.7917	6.2664	13	1.8054	-0.24	0.6563	0.5532
OxCGRT_H6_Facial Coverings 2 Required Some Public from days -55 to -42	0	0	0	14	2.6845	4.9756	11	1.5602	0.18	1.478	0.4249
OxCGRT_H6_Facial Coverings 2 Required Some Public from days -69 to -56	0	0	0	14	0.94048	3.3152	8	0.668	0	3.496	0.2484
OxCGRT_H6_Facial Coverings 3 Required All Public from days -13 to 0	0	0	0	14	5.625	6.6735	11	1.4881	-0.32	0.4	0.593
OxCGRT_H6_Facial Coverings 3 Required All Public from days -27 to -14	0	0	0	14	4.8512	6.5053	12	1.3889	0.45	0.6476	0.5432
OxCGRT_H6_Facial Coverings 3 Required All Public from days -41 to -28	0	0	0	14	3.6071	5.83	11	1.4943	0.06	1.102	0.4725
OxCGRT_H6_Facial Coverings 3 Required All Public from days -55 to -42	0	0	0	14	1.8631	4.157	12	1.3439	-0.25	2.019	0.3661
OxCGRT_H6_Facial Coverings 3 Required All Public from days -69 to -56	0	0	0	14	0.35714	2.0158	6	0.3788	-0.59	6.186	0.1628
OxCGRT_H6_Facial Coverings 4 Required from days -13 to 0	0	0	0	14	1.7381	4.556	5	0.6636	-0.63	2.292	0.3204
OxCGRT_H6_Facial Coverings 4 Required from days -27 to -14	0	0	0	14	1.5357	4.3014	6	0.6602	-0.31	2.502	0.3029
OxCGRT_H6_Facial Coverings 4 Required from days -41 to -28	0	0	0	14	1.3274	3.9977	5	0.602	-0.17	2.734	0.2848
OxCGRT_H6_Facial Coverings 4 Required from days -55 to -42	0	0	0	14	0.65476	2.615	9	0.5351	-0.2	4.019	0.2225
OxCGRT_H6_Facial Coverings 4 Required from days -69 to -56	0	0	0	14	0.083333	1.0801	2	0.0526	0.87	12.96	0.07429
